# Navigating the chaos of psychedelic fMRI brain-entropy via multi-metric evaluations of acute psilocybin effects

**DOI:** 10.1101/2023.07.03.23292164

**Authors:** Drummond E-Wen McCulloch, Anders Stevnhoved Olsen, Brice Ozenne, Kristian Larsen, Dea Siggaard Stenbæk, Sophia Armand, Martin Korsbak Madsen, Gitte Moos Knudsen, Patrick MacDonald Fisher

**Affiliations:** Neurobiology Research Unit, Copenhagen University Hospital, Rigshospitalet, Copenhagen, Denmark; Faculty of Health and Medical Sciences, University of Copenhagen, Denmark; Department of Applied Mathematics and Computer Science, Technical University of Denmark, Kgs. Lyngby, Denmark; Section of Biostatistics, Department of Public Health, University of Copenhagen, Copenhagen, Denmark; Department of Psychology, University of Copenhagen, Denmark; Department of Psychiatry Svendborg, Svendborg, Denmark; Department of Clinical Medicine, University of Copenhagen, Copenhagen, Denmark; Department of Drug Design and Pharmacology, University of Copenhagen, Copenhagen, Denmark

## Abstract

A prominent theory of psychedelics is that they increase brain entropy. Thirteen studies have evaluated psychedelic effects on fMRI brain entropy; no findings have been replicated. Here we evaluated these metrics in an independent 28-participant healthy cohort with 121 pre- and post-psilocybin fMRI scans. We assessed relations between brain entropy and objective and subjective psychedelic drug effects using linear mixed-effects models. All metrics were evaluated using two parcellation strategies and 7 denoising pipelines. We observed consistent significant positive associations for Shannon entropy of the spatial eigendistribution of the time by voxel matrix, path-length, instantaneous correlations, brain-state switching, and sample entropy at short time-scales. We consistently did not observe significant effects for 8 of 14 entropy metrics and observe inconsistent positive effects for Lempel-Ziv complexity of the BOLD signal. Brain entropy quantifications showed limited inter-measure correlations. Our observations support a nuanced acute psychedelic effect on brain entropy, empirically demonstrating that these metrics do not reflect a singular construct.
