## Supplementary Table 1 for "Navigating the chaos of psychedelic fMRI brain-entropy via multi-metric evaluations of acute psilocybin effects"

### Sheet: Previous findings
Entropy	Publication	Sample Size	Drug Administration	Parcellation	Regional or Whole-brain	Findings
Static Connectivity
Out-network connectivity	Lebedev 2015	15	2mg IV Psilocybin*	Craddock 200 ROIs	Regional	Limited region-specific effects
Degree distribution	Viol 2017	7	Oral ayahuasca†	Harvard-Oxford 105 ROIs	Whole-brain	Increased
Geodesic distribution	Viol 2019	7	Oral ayahuasca†	Harvard-Oxford 105 ROIs	Whole-brain	Increased
Von Neumann Entropy	Felippe 2021	9	Oral ayahuasca†	Harvard-Oxford 105 ROIs	Whole-brain	Numerical increase (no stats)
Normalised Global Spatial Complexity	Siegel 2024	6 + 15	Oral Psilocybin OR 75µg IV LSD‡	NA	Whole-brain	Increased
Dynamic Connectivity
Intra-network synchrony	Carhart-Harris 2014	15 or fewer	2mg IV Psilocybin*	Smith 9 Networks	Regional	Increased (some networks)
Motif-connectivity distribution	Tagliazucchi 2014	15 or fewer	2mg IV Psilocybin*	10 mm spheres @ ACC & PHG	Single region-set	Increased
Meta-state complexity	Singleton 2022	9 + 15	2mg IV Psilocybin* OR 75µg IV LSD‡	Lausanne 463 ROIs	Whole-brain	No change
I/S state distribution	Luppi 2021	15	75µg IV LSD‡	Schaefer 200 + Tian 32 ROIs	Whole-brain	No change
LEiDA state Markov Rate	Kringelbach 2020	9	2mg IV Psilocybin*	AAL 90 ROIs	Whole-brain	No findings reported
Edge-wise DCC distribution	Barrett 2020	11	25mg/70kg Oral psilocybin (persisting)	Shen 268 ROIs	Regional	No change (persisting)
Dynamic Activity
Multi-scale sample entropy	Lebedev 2016	11	75µg IV LSD‡	Yeo 17 Networks	Regional	Increased at scales 1 2 and 3. Decreased at scale 5
BOLD complexity (spatial)	Varley 2020	9 + 15	2mg IV Psilocybin OR 75µg IV LSD‡	Schaefer 1000 ROIs	Whole-brain	Increased (LSD) No change (psilocybin)
*, †, and ‡ refer to the fact that these are the same datasets
Sample sizes are referred to as "X or fewer" if it is not clear how many datasets were removed during preprocessing
See main text for full references to publications
Ayahuasca dose is not exactly known
