## Supplementary Table 3 for "Navigating the chaos of psychedelic fMRI brain-entropy via multi-metric evaluations of acute psilocybin effects"

### Sheet: Wholebrain effects
Entropy metric	PsiFx		Plasma Psilocin Level						Estimated Occupancy at 5-HT2A						Subjective Drug Intensity
	Max pperm across PsiFx	Sig	est	lower	upper	t-statistic	pperm	rho	est	lower	upper	t-statistic	pperm	rho	est	lower	upper	t-statistic	pperm	rho
BOLD Complexity spatial (LZcs)	0.82	NS	-8.53552e-05	-0.000608901	0.000438191	-0.323893	0.726	-0.04	-0.00129352	-0.0134024	0.0108154	-0.212224	0.823	-0.02	0.000193683	-0.000670578	0.00105794	0.445218	0.657	0.05		pperm	Permutation p-value (10000 permutations)
BOLD Complexity temporal (LZct)	0.14	NS	0.000254831	-7.60906e-05	0.000585753	1.52987	0.137	0.17	0.0085099	0.000833253	0.0161866	2.20232	0.03	0.23	0.000724404	0.000186053	0.00126276	2.67326	0.009	0.3		rho	Pearson's rho correlation coefficient
Degree_distribution_degree001	0.87	NS	-0.000737427	-0.00215685	0.000681993	-1.03213	0.307	-0.12	-0.00270187	-0.0360838	0.0306801	-0.160797	0.866	-0.02	-0.000915984	-0.00329234	0.00146037	-0.765779	0.424	-0.09		PsiFx	Psilocybin Effects (PPL, Occ and SDI)
Degree_distribution_degree002	0.88	NS	-0.000976956	-0.00250387	0.000549953	-1.27113	0.207	-0.13	-0.00284537	-0.0395235	0.0338328	-0.15412	0.878	-0.02	-0.000284554	-0.00286605	0.00229694	-0.218988	0.828	-0.02		I/S state distribution	Integration / Segregation state distribution
Degree_distribution_degree003	0.98	NS	-0.00173786	-0.00351052	3.48064e-05	-1.94767	0.057	-0.21	0.000590362	-0.0419327	0.0431134	0.0275817	0.977	0	-0.000996249	-0.00398602	0.00199352	-0.661999	0.493	-0.08		LEiDA	Leading Eigenvector Dynamic Analysis
Degree_distribution_degree004	0.28	NS	-0.00212669	-0.00404291	-0.000210461	-2.20487	0.032	-0.24	-0.0247666	-0.0706383	0.0211051	-1.07262	0.276	-0.11	-0.00252646	-0.00575829	0.00070538	-1.55306	0.104	-0.18		NGSC	Normalised Global Spatial Complexity
Degree_distribution_degree005	0.35	NS	-0.00199218	-0.00393713	-4.723e-05	-2.03492	0.045	-0.23	-0.0274683	-0.0729424	0.0180058	-1.20004	0.23	-0.13	-0.00139002	-0.00467296	0.00189293	-0.84117	0.353	-0.1
Degree_distribution_degree006	0.36	NS	-0.00204133	-0.00403373	-4.89239e-05	-2.03546	0.046	-0.21	-0.0271219	-0.0750286	0.0207847	-1.12474	0.249	-0.12	-0.0014387	-0.00477568	0.00189827	-0.856534	0.36	-0.1		Colour	Meaning
Degree_distribution_degree007	0.63	NS	-0.00163845	-0.00388462	0.000607731	-1.44916	0.162	-0.15	-0.013164	-0.0675077	0.0411797	-0.481244	0.627	-0.05	-0.00240141	-0.00619415	0.00139132	-1.25788	0.178	-0.14		***	Max pcorr across PsiFx < 0.0001
Degree_distribution_degree008	0.12	NS	-0.00308966	-0.00539232	-0.000786998	-2.66568	0.01	-0.27	-0.0448408	-0.101209	0.0115278	-1.58038	0.12	-0.16	-0.00424351	-0.00825892	-0.000228107	-2.09953	0.024	-0.23		**	Max pcorr across PsiFx < 0.001
Degree_distribution_degree009	0.23	NS	-0.00344913	-0.0056924	-0.00120587	-3.05462	0.004	-0.31	-0.0339437	-0.089227	0.0213397	-1.21981	0.228	-0.13	-0.00511745	-0.00906878	-0.00116613	-2.57299	0.004	-0.28		*	Max pcorr across PsiFx < 0.05
Degree_distribution_degree010	0.1	NS	-0.00333198	-0.00582027	-0.000843678	-2.66027	0.012	-0.26	-0.0524586	-0.114261	0.0093437	-1.68632	0.103	-0.17	-0.0058437	-0.0101176	-0.0015698	-2.71638	0.005	-0.28			Positive Association
Degree_distribution_degree011	0.31	NS	-0.00227775	-0.00480232	0.000246807	-1.79245	0.081	-0.18	-0.031817	-0.0929512	0.0293172	-1.03395	0.31	-0.11	-0.00376053	-0.00806193	0.000540872	-1.73686	0.072	-0.19			Negative Association
Degree_distribution_degree012	0.29	NS	-0.00258891	-0.00510123	-7.6582e-05	-2.04723	0.044	-0.2	-0.033765	-0.0958631	0.028333	-1.08023	0.294	-0.11	-0.00378138	-0.00806869	0.00050592	-1.75224	0.086	-0.18			pperm < 0.05
Degree_distribution_degree013	0.44	NS	-0.00237597	-0.00478126	2.93233e-05	-1.96245	0.057	-0.19	-0.0237277	-0.0832342	0.0357788	-0.79217	0.436	-0.08	-0.00380246	-0.00789504	0.000290117	-1.84584	0.061	-0.19			pperm > 0.05
Degree_distribution_degree014	0.2	NS	-0.0021144	-0.00451293	0.000284133	-1.75133	0.091	-0.18	-0.0388563	-0.0971481	0.0194354	-1.32428	0.199	-0.13	-0.00361875	-0.0076653	0.000427798	-1.77664	0.089	-0.19			Absolute Pearson's Rho > 0.5
Degree_distribution_degree015	0.47	NS	-0.00105034	-0.00335854	0.00125785	-0.904038	0.374	-0.09	-0.0212608	-0.0776415	0.0351198	-0.749164	0.466	-0.07	-0.00197121	-0.00588936	0.00194693	-0.999492	0.315	-0.11			Absolute Pearson's Rho 0.3 to 0.5
Degree_distribution_degree016	0.8	NS	-0.000774003	-0.00338566	0.00183766	-0.588779	0.559	-0.06	-0.00788489	-0.071687	0.0559172	-0.24552	0.804	-0.02	-0.00153949	-0.00597522	0.00289624	-0.689507	0.523	-0.07			Absolute Pearson's Rho < 0.3
Degree_distribution_degree017	0.42	NS	-0.00109048	-0.00380235	0.00162138	-0.798872	0.425	-0.08	-0.0409853	-0.106898	0.0249271	-1.23534	0.23	-0.12	-0.00285918	-0.0074437	0.00172535	-1.23901	0.217	-0.13
Degree_distribution_degree018	0.61	NS	-0.000695149	-0.00349091	0.00210061	-0.493975	0.613	-0.05	-0.0229589	-0.0911121	0.0451943	-0.669254	0.508	-0.07	-0.00339117	-0.00808216	0.00129982	-1.43619	0.165	-0.15		Lower and upper 95% confidence intervals and t-statistics are in hidden columns between estimate and pperm
Degree_distribution_degree019	0.71	NS	-0.000510744	-0.00343625	0.00241476	-0.34684	0.706	-0.03	-0.021405	-0.0927112	0.0499013	-0.596367	0.549	-0.06	-0.00397602	-0.00885811	0.000906063	-1.61797	0.111	-0.17
Degree_distribution_degree020	0.73	NS	0.000775817	-0.00204135	0.00359298	0.547109	0.597	0.05	0.012163	-0.0566263	0.0809523	0.351274	0.726	0.03	-0.00240967	-0.00716348	0.00234414	-1.00703	0.323	-0.11
Degree_distribution_degree021	0.63	NS	0.000943836	-0.00188882	0.00377649	0.661957	0.508	0.07	0.0239646	-0.0451386	0.0930678	0.688968	0.491	0.07	-0.00130261	-0.00613446	0.00352924	-0.535583	0.629	-0.06
Degree_distribution_degree022	0.74	NS	-0.000458996	-0.00338837	0.00247038	-0.311287	0.739	-0.03	-0.017172	-0.0886051	0.054261	-0.477584	0.636	-0.05	-0.00376231	-0.00868888	0.00116425	-1.51718	0.146	-0.16
Degree_distribution_degree023	0.86	NS	0.000415335	-0.00265612	0.00348679	0.268647	0.808	0.03	0.00698817	-0.0678831	0.0818594	0.185428	0.86	0.02	-0.00320995	-0.00836617	0.00194627	-1.23678	0.234	-0.13
Degree_distribution_degree024	0.92	NS	0.000176139	-0.00265831	0.00301059	0.123456	0.924	0.01	-0.00597512	-0.0751288	0.0631786	-0.171656	0.862	-0.02	-0.0023969	-0.00717532	0.00238151	-0.996537	0.341	-0.11
Degree_distribution_degree025	0.6	NS	0.00274258	-0.000623743	0.00610891	1.61857	0.115	0.16	0.0451374	-0.0371726	0.127447	1.08946	0.283	0.11	0.00156653	-0.00416466	0.00729772	0.543026	0.598	0.06
Degree_distribution_degree026	0.75	NS	0.0020403	-0.001263	0.00534359	1.22708	0.231	0.12	0.0495072	-0.0310961	0.130111	1.22023	0.22	0.12	0.00094607	-0.00466403	0.00655617	0.335026	0.755	0.04
Degree_distribution_degree027	0.99	NS	0.00216389	-0.000945307	0.0052731	1.38266	0.176	0.14	0.0449765	-0.0310596	0.121012	1.17515	0.239	0.12	-8.75204e-05	-0.00539493	0.00521989	-0.0327607	0.988	0
Degree_distribution_degree028	0.44	NS	0.00309675	-0.000135067	0.00632857	1.90365	0.061	0.19	0.0685842	-0.0104896	0.147658	1.72313	0.092	0.17	0.00204399	-0.00353681	0.00762479	0.727628	0.439	0.08
Degree_distribution_degree029	0.84	NS	0.00282778	-0.000400674	0.00605623	1.74011	0.086	0.17	0.0538865	-0.0252918	0.133065	1.35207	0.177	0.13	0.000504729	-0.00505457	0.00606403	0.18037	0.84	0.02
Degree_distribution_degree030	0.59	NS	0.00292874	-0.000345718	0.00620319	1.77692	0.082	0.18	0.0485141	-0.0319739	0.129002	1.19747	0.233	0.12	0.00149761	-0.00412707	0.00712229	0.528967	0.59	0.06
Degree_distribution_degree031	0.9	NS	0.00252689	-0.000789211	0.00584298	1.51386	0.134	0.15	0.034619	-0.0468457	0.116084	0.844252	0.399	0.08	0.000336024	-0.00533696	0.00600901	0.117675	0.903	0.01
Degree_distribution_degree032	0.22	NS	0.00398528	0.000654789	0.00731576	2.37726	0.019	0.23	0.0704655	-0.0117462	0.152677	1.70282	0.093	0.17	0.00361435	-0.00213532	0.00936403	1.24886	0.215	0.13
Degree_distribution_degree033	0.72	NS	0.00350074	0.000135653	0.00686582	2.06676	0.042	0.2	0.0577258	-0.0252106	0.140662	1.38277	0.17	0.14	0.000956456	-0.00484469	0.0067576	0.32755	0.721	0.03
Degree_distribution_degree034	0.42	NS	0.0042815	0.000828575	0.00773443	2.4634	0.016	0.24	0.062768	-0.0229011	0.148437	1.4556	0.148	0.14	0.00240307	-0.00360429	0.00841042	0.794711	0.421	0.08
Degree_distribution_degree035	0.29	NS	0.00351114	8.36534e-05	0.00693862	2.03516	0.045	0.2	0.0636693	-0.0206356	0.147974	1.50039	0.137	0.15	0.00313556	-0.00275003	0.00902115	1.05841	0.291	0.11
Degree_distribution_degree036	0.44	NS	0.0034336	-7.3426e-05	0.00694062	1.94508	0.055	0.19	0.0622389	-0.023929	0.148407	1.43497	0.154	0.14	0.00228743	-0.00371814	0.008293	0.756694	0.441	0.08
Degree_distribution_degree037	0.67	NS	0.00347978	-8.90486e-05	0.00704861	1.9371	0.055	0.19	0.0624904	-0.0252401	0.150221	1.41511	0.16	0.14	0.00135096	-0.00479041	0.00749234	0.437024	0.671	0.05
Degree_distribution_degree038	0.52	NS	0.00357844	0.000102247	0.00705464	2.04511	0.044	0.2	0.0606068	-0.0250117	0.146225	1.40631	0.162	0.14	0.00184907	-0.00416044	0.00785858	0.611281	0.515	0.06
Degree_distribution_degree039	0.48	NS	0.00388297	0.000264039	0.00750191	2.13162	0.036	0.21	0.0571192	-0.0320013	0.14624	1.2733	0.203	0.13	0.00225937	-0.00397117	0.00848992	0.720425	0.483	0.08
Degree_distribution_degree040	0.51	NS	0.00325518	-0.000215525	0.00672588	1.86331	0.068	0.19	0.0413195	-0.0436091	0.126248	0.966557	0.331	0.1	0.00201483	-0.0039337	0.00796336	0.672909	0.509	0.07
Degree_distribution_degree041	0.67	NS	0.00299343	-0.000793936	0.0067808	1.57021	0.12	0.16	0.0397113	-0.0533852	0.132808	0.847437	0.394	0.08	0.00143113	-0.00499269	0.00785496	0.442602	0.671	0.05
Degree_distribution_degree042	0.33	NS	0.0041484	0.000602299	0.00769451	2.32411	0.023	0.23	0.0593199	-0.0276365	0.146276	1.35527	0.18	0.14	0.00308799	-0.00301443	0.00919041	1.00531	0.328	0.11
Degree_distribution_degree043	0.38	NS	0.00443681	0.000912557	0.00796107	2.5011	0.012	0.24	0.0804103	-0.00662949	0.16745	1.83536	0.068	0.18	0.00273723	-0.00336324	0.00883771	0.891404	0.378	0.09
Degree_distribution_degree044	0.29	NS	0.00497009	0.00172733	0.00821284	3.04492	0.003	0.29	0.0815008	0.000635533	0.162366	2.00229	0.046	0.19	0.00321431	-0.00246732	0.00889594	1.12393	0.287	0.12
Degree_distribution_degree045	0.3	NS	0.00464845	0.00106229	0.00823461	2.57517	0.01	0.25	0.0696467	-0.0194236	0.158717	1.55344	0.125	0.15	0.00334501	-0.00285303	0.00954306	1.07218	0.295	0.11
Degree_distribution_degree046	0.24	NS	0.0050448	0.00129705	0.00879256	2.67424	0.008	0.27	0.0895343	-0.00229583	0.181365	1.93701	0.058	0.19	0.00385876	-0.00261061	0.0103281	1.18498	0.237	0.13
Degree_distribution_degree047	0.23	NS	0.00464448	0.000773036	0.00851593	2.38337	0.019	0.23	0.0586968	-0.0374696	0.154863	1.2126	0.226	0.12	0.00441786	-0.00221821	0.0110539	1.3226	0.182	0.14
Degree_distribution_degree048	0.33	NS	0.00368443	0.000243371	0.00712549	2.12718	0.035	0.21	0.0589673	-0.0259355	0.14387	1.3798	0.172	0.14	0.00299367	-0.00291088	0.00889822	1.00727	0.333	0.11
I/S state distribution	0.4	NS	0.000982987	-0.00136848	0.00333445	0.830492	0.397	0.09	0.042206	-0.0141532	0.0985651	1.48777	0.134	0.15	0.003803	-6.35966e-05	0.0076696	1.954	0.066	0.21
LEiDA state Markov rate	0.94	NS	0.00024451	-0.00160733	0.00209635	0.262312	0.795	0.03	0.00723222	-0.0363876	0.050852	0.329393	0.749	0.03	0.000267787	-0.00286035	0.00339592	0.170071	0.941	0.02
Meta-state complexity	0.08	NS	0.00239264	-0.000190994	0.00497628	1.83981	0.076	0.2	0.0650598	0.00466486	0.125455	2.14012	0.033	0.22	0.00657392	0.00233273	0.0108151	3.07938	0.003	0.33
Motif-connectivity_window015	0.43	NS	-0.00383813	-0.0134585	0.00578221	-0.792604	0.433	-0.08	-0.132602	-0.361892	0.0966888	-1.14892	0.252	-0.12	-0.00761513	-0.0235073	0.00827698	-0.951968	0.344	-0.1
Motif-connectivity_window016	0.43	NS	-0.00383813	-0.0134585	0.00578221	-0.792604	0.433	-0.08	-0.132602	-0.361892	0.0966888	-1.14892	0.252	-0.12	-0.00761513	-0.0235073	0.00827698	-0.951968	0.344	-0.1
Motif-connectivity_window017	0.66	NS	0.0036305	-0.0068739	0.0141349	0.686629	0.494	0.08	0.145029	-0.101008	0.391065	1.17107	0.244	0.12	0.00391501	-0.01362	0.02145	0.443562	0.662	0.05
Motif-connectivity_window018	0.66	NS	0.0036305	-0.0068739	0.0141349	0.686629	0.494	0.08	0.145029	-0.101008	0.391065	1.17107	0.244	0.12	0.00391501	-0.01362	0.02145	0.443562	0.662	0.05
Motif-connectivity_window019	0.86	NS	0.00192104	-0.0072928	0.0111349	0.414211	0.68	0.05	0.0364177	-0.181646	0.254481	0.331785	0.745	0.03	-0.00135181	-0.0168782	0.0141746	-0.172971	0.857	-0.02
Motif-connectivity_window020	0.86	NS	0.00192104	-0.0072928	0.0111349	0.414211	0.68	0.05	0.0364177	-0.181646	0.254481	0.331785	0.745	0.03	-0.00135181	-0.0168782	0.0141746	-0.172971	0.857	-0.02
Motif-connectivity_window021	0.64	NS	-0.00241332	-0.0124953	0.00766867	-0.475549	0.639	-0.05	-0.0956148	-0.339004	0.147775	-0.780459	0.441	-0.08	-0.00583763	-0.0228104	0.0111351	-0.6833	0.497	-0.07
Motif-connectivity_window022	0.64	NS	-0.00241332	-0.0124953	0.00766867	-0.475549	0.639	-0.05	-0.0956148	-0.339004	0.147775	-0.780459	0.441	-0.08	-0.00583763	-0.0228104	0.0111351	-0.6833	0.497	-0.07
Motif-connectivity_window023	0.98	NS	-0.000115466	-0.00947464	0.00924371	-0.0245101	0.982	0	-0.058239	-0.281624	0.165146	-0.517949	0.605	-0.05	0.000830882	-0.0149278	0.0165896	0.104748	0.92	0.01
Motif-connectivity_window024	0.98	NS	-0.000115466	-0.00947464	0.00924371	-0.0245101	0.982	0	-0.058239	-0.281624	0.165146	-0.517949	0.605	-0.05	0.000830882	-0.0149278	0.0165896	0.104748	0.92	0.01
Motif-connectivity_window025	0.52	NS	0.00361101	-0.00714115	0.0143632	0.667205	0.51	0.08	0.0825589	-0.168448	0.333566	0.653439	0.521	0.07	0.0141642	-0.00329549	0.0316238	1.61169	0.112	0.19
Motif-connectivity_window026	0.52	NS	0.00361101	-0.00714115	0.0143632	0.667205	0.51	0.08	0.0825589	-0.168448	0.333566	0.653439	0.521	0.07	0.0141642	-0.00329549	0.0316238	1.61169	0.112	0.19
Motif-connectivity_window027	1	NS	0.00613399	-0.0037929	0.0160609	1.2276	0.228	0.14	0.0698831	-0.161117	0.300884	0.601016	0.549	0.07	6.02056e-06	-0.0162252	0.0162372	0.000736907	0.999	0
Motif-connectivity_window028	1	NS	0.00613399	-0.0037929	0.0160609	1.2276	0.228	0.14	0.0698831	-0.161117	0.300884	0.601016	0.549	0.07	6.02056e-06	-0.0162252	0.0162372	0.000736907	0.999	0
Motif-connectivity_window029	1	NS	0.00378016	-0.00689575	0.0144561	0.703448	0.481	0.07	0.000611707	-0.255332	0.256555	0.00474816	0.996	0	0.0044537	-0.0131457	0.0220531	0.502747	0.622	0.06
Motif-connectivity_window030	1	NS	0.00378016	-0.00689575	0.0144561	0.703448	0.481	0.07	0.000611707	-0.255332	0.256555	0.00474816	0.996	0	0.0044537	-0.0131457	0.0220531	0.502747	0.622	0.06
Motif-connectivity_window031	0.98	NS	0.0030209	-0.00983107	0.0158729	0.466975	0.642	0.05	-0.167933	-0.47336	0.137494	-1.09233	0.273	-0.11	0.000319027	-0.0210978	0.0217359	0.0295937	0.978	0
Motif-connectivity_window032	0.98	NS	0.0030209	-0.00983107	0.0158729	0.466975	0.642	0.05	-0.167933	-0.47336	0.137494	-1.09233	0.273	-0.11	0.000319027	-0.0210978	0.0217359	0.0295937	0.978	0
Motif-connectivity_window033	0.9	NS	0.00644514	-0.00349829	0.0163886	1.28772	0.206	0.15	0.0311254	-0.20196	0.264211	0.265293	0.791	0.03	0.00110179	-0.0155607	0.0177643	0.131367	0.899	0.02
Motif-connectivity_window034	0.9	NS	0.00644514	-0.00349829	0.0163886	1.28772	0.206	0.15	0.0311254	-0.20196	0.264211	0.265293	0.791	0.03	0.00110179	-0.0155607	0.0177643	0.131367	0.899	0.02
Motif-connectivity_window035	0.98	NS	0.00473432	-0.00607408	0.0155427	0.870209	0.396	0.1	-0.0270477	-0.277371	0.223275	-0.214662	0.829	-0.02	0.000192022	-0.0173861	0.0177701	0.0217023	0.983	0
Motif-connectivity_window036	0.98	NS	0.00473432	-0.00607408	0.0155427	0.870209	0.396	0.1	-0.0270477	-0.277371	0.223275	-0.214662	0.829	-0.02	0.000192022	-0.0173861	0.0177701	0.0217023	0.983	0
Motif-connectivity_window037	0.7	NS	0.00427345	-0.00707354	0.0156204	0.748212	0.451	0.09	-0.0897897	-0.347027	0.167447	-0.693457	0.479	-0.08	0.00357057	-0.0150328	0.0221739	0.381306	0.695	0.05
Motif-connectivity_window038	0.7	NS	0.00427345	-0.00707354	0.0156204	0.748212	0.451	0.09	-0.0897897	-0.347027	0.167447	-0.693457	0.479	-0.08	0.00357057	-0.0150328	0.0221739	0.381306	0.695	0.05
Motif-connectivity_window039	0.56	NS	0.00728922	-0.00520946	0.0197879	1.15863	0.255	0.14	0.0828943	-0.205302	0.37109	0.57143	0.557	0.06	0.0167686	-0.00379044	0.0373276	1.62039	0.11	0.19
Motif-connectivity_window040	0.56	NS	0.00728922	-0.00520946	0.0197879	1.15863	0.255	0.14	0.0828943	-0.205302	0.37109	0.57143	0.557	0.06	0.0167686	-0.00379044	0.0373276	1.62039	0.11	0.19
Motif-connectivity_window041	0.99	NS	0.00922117	-0.00173119	0.0201735	1.67265	0.099	0.19	-0.00164577	-0.258445	0.255154	-0.0127322	0.989	0	0.0174074	-0.000456691	0.0352714	1.93589	0.054	0.23
Motif-connectivity_window042	0.99	NS	0.00922117	-0.00173119	0.0201735	1.67265	0.099	0.19	-0.00164577	-0.258445	0.255154	-0.0127322	0.989	0	0.0174074	-0.000456691	0.0352714	1.93589	0.054	0.23
Motif-connectivity_window043	0.11	NS	0.0161188	0.0030899	0.0291478	2.45783	0.014	0.28	0.242252	-0.0619203	0.546425	1.58225	0.107	0.17	0.0227433	0.00136593	0.0441208	2.11361	0.037	0.25
Motif-connectivity_window044	0.11	NS	0.0161188	0.0030899	0.0291478	2.45783	0.014	0.28	0.242252	-0.0619203	0.546425	1.58225	0.107	0.17	0.0227433	0.00136593	0.0441208	2.11361	0.037	0.25
Motif-connectivity_window045	0.92	NS	0.0026602	-0.00879626	0.0141166	0.461307	0.653	0.05	-0.0141166	-0.285292	0.257058	-0.103421	0.918	-0.01	-0.00295936	-0.0221346	0.0162159	-0.306608	0.765	-0.03
Motif-connectivity_window046	0.92	NS	0.0026602	-0.00879626	0.0141166	0.461307	0.653	0.05	-0.0141166	-0.285292	0.257058	-0.103421	0.918	-0.01	-0.00295936	-0.0221346	0.0162159	-0.306608	0.765	-0.03
Motif-connectivity_window047	0.13	NS	0.0152735	0.00386199	0.026685	2.65902	0.01	0.28	0.207663	-0.067732	0.483059	1.49806	0.131	0.16	0.0160243	-0.0035016	0.0355502	1.6304	0.102	0.18
Motif-connectivity_window048	0.13	NS	0.0152735	0.00386199	0.026685	2.65902	0.01	0.28	0.207663	-0.067732	0.483059	1.49806	0.131	0.16	0.0160243	-0.0035016	0.0355502	1.6304	0.102	0.18
Motif-connectivity_window049	0.73	NS	0.00471207	-0.00605658	0.0154807	0.869315	0.396	0.1	-0.0440403	-0.295588	0.207508	-0.347822	0.727	-0.04	-0.00344552	-0.0213268	0.0144358	-0.382809	0.704	-0.04
Motif-connectivity_window050	0.73	NS	0.00471207	-0.00605658	0.0154807	0.869315	0.396	0.1	-0.0440403	-0.295588	0.207508	-0.347822	0.727	-0.04	-0.00344552	-0.0213268	0.0144358	-0.382809	0.704	-0.04
Motif-connectivity_window051	0.11	NS	0.0118276	-0.00044919	0.0241043	1.91398	0.061	0.22	0.266189	-0.0167311	0.549109	1.86919	0.056	0.2	0.0165925	-0.00362651	0.0368116	1.63034	0.108	0.19
Motif-connectivity_window052	0.11	NS	0.0118276	-0.00044919	0.0241043	1.91398	0.061	0.22	0.266189	-0.0167311	0.549109	1.86919	0.056	0.2	0.0165925	-0.00362651	0.0368116	1.63034	0.108	0.19
Motif-connectivity_window053	0.79	NS	0.00507043	-0.00773209	0.017873	0.786821	0.431	0.09	0.061236	-0.231587	0.354059	0.415459	0.666	0.05	0.00289529	-0.0180731	0.0238637	0.274318	0.792	0.03
Motif-connectivity_window054	0.79	NS	0.00507043	-0.00773209	0.017873	0.786821	0.431	0.09	0.061236	-0.231587	0.354059	0.415459	0.666	0.05	0.00289529	-0.0180731	0.0238637	0.274318	0.792	0.03
Motif-connectivity_window055	0.48	NS	0.0106627	-0.00199947	0.0233249	1.67296	0.096	0.19	0.162266	-0.130798	0.45533	1.1	0.263	0.12	0.0073249	-0.0137058	0.0283556	0.691949	0.484	0.08
Motif-connectivity_window056	0.48	NS	0.0106627	-0.00199947	0.0233249	1.67296	0.096	0.19	0.162266	-0.130798	0.45533	1.1	0.263	0.12	0.0073249	-0.0137058	0.0283556	0.691949	0.484	0.08
Motif-connectivity_window057	0.91	NS	0.00604479	-0.00598294	0.0180725	0.998445	0.326	0.12	0.048433	-0.226868	0.323734	0.349511	0.724	0.04	0.00115932	-0.0185211	0.0208398	0.117029	0.905	0.01
Motif-connectivity_window058	0.91	NS	0.00604479	-0.00598294	0.0180725	0.998445	0.326	0.12	0.048433	-0.226868	0.323734	0.349511	0.724	0.04	0.00115932	-0.0185211	0.0208398	0.117029	0.905	0.01
Motif-connectivity_window059	0.39	NS	0.0112642	-0.00138949	0.0239179	1.76852	0.08	0.19	0.127894	-0.172244	0.428032	0.846555	0.388	0.09	0.0104743	-0.0107529	0.0317014	0.980301	0.33	0.11
Motif-connectivity_window060	0.39	NS	0.0112642	-0.00138949	0.0239179	1.76852	0.08	0.19	0.127894	-0.172244	0.428032	0.846555	0.388	0.09	0.0104743	-0.0107529	0.0317014	0.980301	0.33	0.11
Motif-connectivity_window061	0.78	NS	0.00235959	-0.0104119	0.0151311	0.367048	0.721	0.04	-0.0428645	-0.337845	0.252116	-0.28869	0.775	-0.03	-0.00618966	-0.0272822	0.0149029	-0.582993	0.558	-0.07
Motif-connectivity_window062	0.78	NS	0.00235959	-0.0104119	0.0151311	0.367048	0.721	0.04	-0.0428645	-0.337845	0.252116	-0.28869	0.775	-0.03	-0.00618966	-0.0272822	0.0149029	-0.582993	0.558	-0.07
Motif-connectivity_window063	0.89	NS	0.00476551	-0.0066457	0.0161767	0.829669	0.419	0.1	0.116208	-0.146009	0.378426	0.880446	0.379	0.1	-0.0012212	-0.019893	0.0174506	-0.129936	0.892	-0.02
Motif-connectivity_window064	0.89	NS	0.00476551	-0.0066457	0.0161767	0.829669	0.419	0.1	0.116208	-0.146009	0.378426	0.880446	0.379	0.1	-0.0012212	-0.019893	0.0174506	-0.129936	0.892	-0.02
Motif-connectivity_window065	0.93	NS	0.00365884	-0.00805609	0.0153738	0.620484	0.541	0.07	0.011201	-0.256143	0.278545	0.0832362	0.932	0.01	-0.00705377	-0.0261573	0.0120498	-0.733558	0.456	-0.09
Motif-connectivity_window066	0.93	NS	0.00365884	-0.00805609	0.0153738	0.620484	0.541	0.07	0.011201	-0.256143	0.278545	0.0832362	0.932	0.01	-0.00705377	-0.0261573	0.0120498	-0.733558	0.456	-0.09
Motif-connectivity_window067	0.31	NS	0.0155937	0.00274475	0.0284427	2.41106	0.02	0.26	0.157098	-0.149735	0.463932	1.01717	0.305	0.11	0.0110476	-0.0107634	0.0328587	1.00628	0.314	0.12
Motif-connectivity_window068	0.31	NS	0.0155937	0.00274475	0.0284427	2.41106	0.02	0.26	0.157098	-0.149735	0.463932	1.01717	0.305	0.11	0.0110476	-0.0107634	0.0328587	1.00628	0.314	0.12
Motif-connectivity_window069	0.92	NS	0.010242	-0.00225493	0.022739	1.6282	0.109	0.19	0.219293	-0.0680478	0.506635	1.51619	0.128	0.17	0.00110329	-0.019775	0.0219816	0.104984	0.916	0.01
Motif-connectivity_window070	0.92	NS	0.010242	-0.00225493	0.022739	1.6282	0.109	0.19	0.219293	-0.0680478	0.506635	1.51619	0.128	0.17	0.00110329	-0.019775	0.0219816	0.104984	0.916	0.01
Motif-connectivity_window071	0.67	NS	0.00591618	-0.00539322	0.0172256	1.03927	0.3	0.12	0.0810606	-0.177742	0.339863	0.622255	0.523	0.07	0.0039685	-0.0146602	0.0225972	0.423224	0.674	0.05
Motif-connectivity_window072	0.67	NS	0.00591618	-0.00539322	0.0172256	1.03927	0.3	0.12	0.0810606	-0.177742	0.339863	0.622255	0.523	0.07	0.0039685	-0.0146602	0.0225972	0.423224	0.674	0.05
Motif-connectivity_window073	0.2	NS	0.00853781	-0.00368184	0.0207575	1.38808	0.173	0.17	0.211483	-0.0658576	0.488824	1.51492	0.128	0.17	0.0130994	-0.00695123	0.03315	1.29793	0.2	0.16
Motif-connectivity_window074	0.2	NS	0.00853781	-0.00368184	0.0207575	1.38808	0.173	0.17	0.211483	-0.0658576	0.488824	1.51492	0.128	0.17	0.0130994	-0.00695123	0.03315	1.29793	0.2	0.16
Motif-connectivity_window075	0.52	NS	-0.0036021	-0.014902	0.00769777	-0.6333	0.524	-0.08	-0.125073	-0.376624	0.126477	-0.987794	0.305	-0.11	-0.00905023	-0.0273176	0.00921716	-0.98426	0.333	-0.13
Motif-connectivity_window076	0.52	NS	-0.0036021	-0.014902	0.00769777	-0.6333	0.524	-0.08	-0.125073	-0.376624	0.126477	-0.987794	0.305	-0.11	-0.00905023	-0.0273176	0.00921716	-0.98426	0.333	-0.13
Motif-connectivity_window077	0.96	NS	0.0019714	-0.00997717	0.01392	0.327783	0.748	0.04	-0.0450649	-0.315259	0.225129	-0.331352	0.739	-0.04	-0.00045323	-0.020102	0.0191955	-0.0458259	0.963	-0.01
Motif-connectivity_window078	0.96	NS	0.0019714	-0.00997717	0.01392	0.327783	0.748	0.04	-0.0450649	-0.315259	0.225129	-0.331352	0.739	-0.04	-0.00045323	-0.020102	0.0191955	-0.0458259	0.963	-0.01
Motif-connectivity_window079	0.99	NS	-9.64242e-05	-0.0119693	0.0117765	-0.0161345	0.986	0	-0.13741	-0.401775	0.126954	-1.03263	0.292	-0.12	-0.00157825	-0.0208041	0.0176476	-0.163086	0.869	-0.02
Motif-connectivity_window080	0.99	NS	-9.64242e-05	-0.0119693	0.0117765	-0.0161345	0.986	0	-0.13741	-0.401775	0.126954	-1.03263	0.292	-0.12	-0.00157825	-0.0208041	0.0176476	-0.163086	0.869	-0.02
Motif-connectivity_window081	0.96	NS	0.00434028	-0.00665906	0.0153396	0.783931	0.432	0.1	-0.0063899	-0.254058	0.241278	-0.0512567	0.958	-0.01	0.00277062	-0.0150402	0.0205814	0.309045	0.745	0.04
Motif-connectivity_window082	0.96	NS	0.00434028	-0.00665906	0.0153396	0.783931	0.432	0.1	-0.0063899	-0.254058	0.241278	-0.0512567	0.958	-0.01	0.00277062	-0.0150402	0.0205814	0.309045	0.745	0.04
Motif-connectivity_window083	0.97	NS	0.00332419	-0.00757716	0.0142255	0.605804	0.551	0.08	-0.00485113	-0.250611	0.240909	-0.0392155	0.965	0	0.00347317	-0.0143268	0.0212731	0.387645	0.7	0.05
Motif-connectivity_window084	0.97	NS	0.00332419	-0.00757716	0.0142255	0.605804	0.551	0.08	-0.00485113	-0.250611	0.240909	-0.0392155	0.965	0	0.00347317	-0.0143268	0.0212731	0.387645	0.7	0.05
Motif-connectivity_window085	0.54	NS	0.00451915	-0.00702899	0.0160673	0.777449	0.436	0.09	-0.0988027	-0.361629	0.164024	-0.746837	0.442	-0.08	0.00602227	-0.0129431	0.0249876	0.63085	0.537	0.08
Motif-connectivity_window086	0.54	NS	0.00451915	-0.00702899	0.0160673	0.777449	0.436	0.09	-0.0988027	-0.361629	0.164024	-0.746837	0.442	-0.08	0.00602227	-0.0129431	0.0249876	0.63085	0.537	0.08
Motif-connectivity_window087	0.86	NS	0.0027458	-0.0082243	0.0137159	0.497262	0.625	0.06	-0.138855	-0.387962	0.110253	-1.10739	0.262	-0.12	0.00161762	-0.0164632	0.0196985	0.17774	0.858	0.02
Motif-connectivity_window088	0.86	NS	0.0027458	-0.0082243	0.0137159	0.497262	0.625	0.06	-0.138855	-0.387962	0.110253	-1.10739	0.262	-0.12	0.00161762	-0.0164632	0.0196985	0.17774	0.858	0.02
Motif-connectivity_window089	0.74	NS	-0.00240112	-0.0129537	0.00815144	-0.452046	0.652	-0.06	-0.229484	-0.462527	0.00355883	-1.95634	0.048	-0.22	-0.00301536	-0.0202482	0.0142175	-0.347624	0.738	-0.04
Motif-connectivity_window090	0.74	NS	-0.00240112	-0.0129537	0.00815144	-0.452046	0.652	-0.06	-0.229484	-0.462527	0.00355883	-1.95634	0.048	-0.22	-0.00301536	-0.0202482	0.0142175	-0.347624	0.738	-0.04
Motif-connectivity_window091	0.94	NS	0.000420872	-0.0114748	0.0123165	0.0702892	0.944	0.01	-0.104461	-0.376693	0.167772	-0.762325	0.442	-0.08	-0.00336341	-0.0229748	0.016248	-0.34072	0.73	-0.04
Motif-connectivity_window092	0.94	NS	0.000420872	-0.0114748	0.0123165	0.0702892	0.944	0.01	-0.104461	-0.376693	0.167772	-0.762325	0.442	-0.08	-0.00336341	-0.0229748	0.016248	-0.34072	0.73	-0.04
Motif-connectivity_window093	0.62	NS	0.00411034	-0.006711	0.0149317	0.754611	0.457	0.09	-0.135325	-0.382633	0.111983	-1.08709	0.271	-0.12	-0.00456905	-0.0224313	0.0132932	-0.508179	0.622	-0.06
Motif-connectivity_window094	0.62	NS	0.00411034	-0.006711	0.0149317	0.754611	0.457	0.09	-0.135325	-0.382633	0.111983	-1.08709	0.271	-0.12	-0.00456905	-0.0224313	0.0132932	-0.508179	0.622	-0.06
Motif-connectivity_window095	0.6	NS	0.00745196	-0.0035719	0.0184758	1.34296	0.183	0.16	0.12843	-0.123112	0.379972	1.01434	0.299	0.11	0.00480487	-0.0133483	0.022958	0.525843	0.602	0.07
Motif-connectivity_window096	0.6	NS	0.00745196	-0.0035719	0.0184758	1.34296	0.183	0.16	0.12843	-0.123112	0.379972	1.01434	0.299	0.11	0.00480487	-0.0133483	0.022958	0.525843	0.602	0.07
Motif-connectivity_window097	0.72	NS	0.005636	-0.00556985	0.0168418	0.9992	0.326	0.12	0.0728426	-0.183259	0.328944	0.565066	0.562	0.06	0.00347824	-0.0150995	0.022056	0.371958	0.715	0.05
Motif-connectivity_window098	0.72	NS	0.005636	-0.00556985	0.0168418	0.9992	0.326	0.12	0.0728426	-0.183259	0.328944	0.565066	0.562	0.06	0.00347824	-0.0150995	0.022056	0.371958	0.715	0.05
Motif-connectivity_window099	0.05	*	0.0134087	0.00279432	0.0240231	2.50968	0.016	0.3	0.277055	0.0372316	0.516879	2.2951	0.023	0.25	0.0173385	-0.000195684	0.0348726	1.9645	0.049	0.24
Motif-connectivity_window100	0.05	*	0.0134087	0.00279432	0.0240231	2.50968	0.016	0.3	0.277055	0.0372316	0.516879	2.2951	0.023	0.25	0.0173385	-0.000195684	0.0348726	1.9645	0.049	0.24
Motif-connectivity_window101	0.97	NS	0.00670816	-0.00498127	0.0183976	1.14008	0.262	0.14	0.00426919	-0.259912	0.268451	0.0321047	0.974	0	-0.000691103	-0.0198203	0.018438	-0.0717751	0.942	-0.01
Motif-connectivity_window102	0.97	NS	0.00670816	-0.00498127	0.0183976	1.14008	0.262	0.14	0.00426919	-0.259912	0.268451	0.0321047	0.974	0	-0.000691103	-0.0198203	0.018438	-0.0717751	0.942	-0.01
Motif-connectivity_window103	0.91	NS	0.00451682	-0.00764105	0.0166747	0.738078	0.466	0.09	-0.0147819	-0.287029	0.257465	-0.107868	0.911	-0.01	-0.00383644	-0.0235228	0.01585	-0.387159	0.707	-0.05
Motif-connectivity_window104	0.91	NS	0.00451682	-0.00764105	0.0166747	0.738078	0.466	0.09	-0.0147819	-0.287029	0.257465	-0.107868	0.911	-0.01	-0.00383644	-0.0235228	0.01585	-0.387159	0.707	-0.05
Motif-connectivity_window105	0.94	NS	0.00648993	-0.00577491	0.0187548	1.05125	0.298	0.13	-0.0100637	-0.28519	0.265062	-0.0726695	0.945	-0.01	-0.00261651	-0.0226637	0.0174306	-0.259297	0.796	-0.03
Motif-connectivity_window106	0.94	NS	0.00648993	-0.00577491	0.0187548	1.05125	0.298	0.13	-0.0100637	-0.28519	0.265062	-0.0726695	0.945	-0.01	-0.00261651	-0.0226637	0.0174306	-0.259297	0.796	-0.03
Motif-connectivity_window107	0.66	NS	0.0105478	-0.000135902	0.0212315	1.9614	0.054	0.24	0.0738176	-0.168067	0.315702	0.606288	0.538	0.07	0.00394236	-0.0136265	0.0215112	0.4458	0.662	0.06
Motif-connectivity_window108	0.66	NS	0.0105478	-0.000135902	0.0212315	1.9614	0.054	0.24	0.0738176	-0.168067	0.315702	0.606288	0.538	0.07	0.00394236	-0.0136265	0.0215112	0.4458	0.662	0.06
Motif-connectivity_window109	0.95	NS	0.00689117	-0.0030462	0.0168285	1.37768	0.178	0.18	-0.00692283	-0.228727	0.214881	-0.0620071	0.948	-0.01	-0.000539716	-0.0166683	0.0155889	-0.0664805	0.947	-0.01
Motif-connectivity_window110	0.95	NS	0.00689117	-0.0030462	0.0168285	1.37768	0.178	0.18	-0.00692283	-0.228727	0.214881	-0.0620071	0.948	-0.01	-0.000539716	-0.0166683	0.0155889	-0.0664805	0.947	-0.01
Motif-connectivity_window111	0.7	NS	0.00195972	-0.00799094	0.0119104	0.391264	0.696	0.05	-0.0573323	-0.276132	0.161467	-0.52057	0.595	-0.06	-0.00521458	-0.0211581	0.010729	-0.649771	0.512	-0.09
Motif-connectivity_window112	0.7	NS	0.00195972	-0.00799094	0.0119104	0.391264	0.696	0.05	-0.0573323	-0.276132	0.161467	-0.52057	0.595	-0.06	-0.00521458	-0.0211581	0.010729	-0.649771	0.512	-0.09
Motif-connectivity_window113	0.84	NS	0.0040634	-0.0071129	0.0152397	0.722301	0.483	0.09	0.0255395	-0.224221	0.2753	0.20315	0.836	0.02	-0.00895178	-0.0266941	0.00879053	-1.00237	0.321	-0.13
Motif-connectivity_window114	0.84	NS	0.0040634	-0.0071129	0.0152397	0.722301	0.483	0.09	0.0255395	-0.224221	0.2753	0.20315	0.836	0.02	-0.00895178	-0.0266941	0.00879053	-1.00237	0.321	-0.13
Motif-connectivity_window115	0.88	NS	0.00686066	-0.0034238	0.0171451	1.32529	0.192	0.17	0.0720311	-0.157843	0.301906	0.622524	0.521	0.07	-0.00127589	-0.0179798	0.0154281	-0.151747	0.878	-0.02
Motif-connectivity_window116	0.88	NS	0.00686066	-0.0034238	0.0171451	1.32529	0.192	0.17	0.0720311	-0.157843	0.301906	0.622524	0.521	0.07	-0.00127589	-0.0179798	0.0154281	-0.151747	0.878	-0.02
Motif-connectivity_window117	0.88	NS	0.00464504	-0.00739079	0.0166809	0.766726	0.447	0.1	0.019737	-0.248982	0.288456	0.145919	0.883	0.02	-0.0023111	-0.0217503	0.0171281	-0.236193	0.813	-0.03
Motif-connectivity_window118	0.88	NS	0.00464504	-0.00739079	0.0166809	0.766726	0.447	0.1	0.019737	-0.248982	0.288456	0.145919	0.883	0.02	-0.0023111	-0.0217503	0.0171281	-0.236193	0.813	-0.03
Motif-connectivity_window119	0.73	NS	0.00367371	-0.00790766	0.0152551	0.63019	0.525	0.08	-0.043825	-0.302376	0.214725	-0.336747	0.73	-0.04	-0.00455284	-0.0232975	0.0141918	-0.482538	0.623	-0.06
Motif-connectivity_window120	0.73	NS	0.00367371	-0.00790766	0.0152551	0.63019	0.525	0.08	-0.043825	-0.302376	0.214725	-0.336747	0.73	-0.04	-0.00455284	-0.0232975	0.0141918	-0.482538	0.623	-0.06
Motif-connectivity_window121	0.98	NS	0.00840643	-0.00260716	0.01942	1.51639	0.126	0.18	0.00291311	-0.248154	0.25398	0.0230512	0.982	0	0.00469953	-0.0134032	0.0228023	0.515746	0.605	0.06
Motif-connectivity_window122	0.98	NS	0.00840643	-0.00260716	0.01942	1.51639	0.126	0.18	0.00291311	-0.248154	0.25398	0.0230512	0.982	0	0.00469953	-0.0134032	0.0228023	0.515746	0.605	0.06
Motif-connectivity_window123	0.86	NS	0.0057785	-0.00648691	0.0180439	0.935966	0.36	0.11	0.0245463	-0.258954	0.308046	0.172013	0.862	0.02	0.00412029	-0.0162515	0.0244921	0.401815	0.692	0.05
Motif-connectivity_window124	0.86	NS	0.0057785	-0.00648691	0.0180439	0.935966	0.36	0.11	0.0245463	-0.258954	0.308046	0.172013	0.862	0.02	0.00412029	-0.0162515	0.0244921	0.401815	0.692	0.05
Motif-connectivity_window125	0.97	NS	0.00732968	-0.0032372	0.0178966	1.37805	0.176	0.17	0.0619736	-0.177076	0.301023	0.515046	0.602	0.06	0.000365801	-0.0169536	0.0176852	0.0419602	0.966	0.01
Motif-connectivity_window126	0.97	NS	0.00732968	-0.0032372	0.0178966	1.37805	0.176	0.17	0.0619736	-0.177076	0.301023	0.515046	0.602	0.06	0.000365801	-0.0169536	0.0176852	0.0419602	0.966	0.01
Motif-connectivity_window127	0.92	NS	0.00692613	-0.00366296	0.0175152	1.29945	0.199	0.16	0.105709	-0.133082	0.344501	0.879473	0.372	0.1	0.000893948	-0.0165671	0.018355	0.101711	0.923	0.01
Motif-connectivity_window128	0.92	NS	0.00692613	-0.00366296	0.0175152	1.29945	0.199	0.16	0.105709	-0.133082	0.344501	0.879473	0.372	0.1	0.000893948	-0.0165671	0.018355	0.101711	0.923	0.01
Motif-connectivity_window129	0.3	NS	0.0127558	0.00317635	0.0223353	2.64541	0.009	0.31	0.237012	0.0193177	0.454707	2.16297	0.03	0.24	0.00841631	-0.00760044	0.0244331	1.04394	0.3	0.13
Motif-connectivity_window130	0.3	NS	0.0127558	0.00317635	0.0223353	2.64541	0.009	0.31	0.237012	0.0193177	0.454707	2.16297	0.03	0.24	0.00841631	-0.00760044	0.0244331	1.04394	0.3	0.13
Motif-connectivity_window131	0.46	NS	0.0109425	0.00085866	0.0210264	2.15584	0.033	0.26	0.201659	-0.0258196	0.429138	1.76118	0.08	0.2	0.00621356	-0.0104406	0.0228677	0.741215	0.462	0.09
Motif-connectivity_window132	0.46	NS	0.0109425	0.00085866	0.0210264	2.15584	0.033	0.26	0.201659	-0.0258196	0.429138	1.76118	0.08	0.2	0.00621356	-0.0104406	0.0228677	0.741215	0.462	0.09
Motif-connectivity_window133	0.93	NS	0.00644525	-0.00331386	0.0162044	1.31207	0.197	0.16	0.0537177	-0.165424	0.27286	0.486988	0.615	0.06	-0.000722694	-0.0165949	0.0151495	-0.0904576	0.926	-0.01
Motif-connectivity_window134	0.93	NS	0.00644525	-0.00331386	0.0162044	1.31207	0.197	0.16	0.0537177	-0.165424	0.27286	0.486988	0.615	0.06	-0.000722694	-0.0165949	0.0151495	-0.0904576	0.926	-0.01
Motif-connectivity_window135	0.56	NS	0.0118596	0.00106539	0.0226538	2.18276	0.03	0.26	0.0714034	-0.176048	0.318854	0.573267	0.563	0.07	0.00634544	-0.0115279	0.0242187	0.705315	0.48	0.09
Motif-connectivity_window136	0.56	NS	0.0118596	0.00106539	0.0226538	2.18276	0.03	0.26	0.0714034	-0.176048	0.318854	0.573267	0.563	0.07	0.00634544	-0.0115279	0.0242187	0.705315	0.48	0.09
Motif-connectivity_window137	0.39	NS	0.0130331	0.0032104	0.0228559	2.63599	0.009	0.32	0.112617	-0.112484	0.337719	0.993924	0.301	0.11	0.00715591	-0.00917711	0.0234889	0.870413	0.387	0.11
Motif-connectivity_window138	0.39	NS	0.0130331	0.0032104	0.0228559	2.63599	0.009	0.32	0.112617	-0.112484	0.337719	0.993924	0.301	0.11	0.00715591	-0.00917711	0.0234889	0.870413	0.387	0.11
Motif-connectivity_window139	0.81	NS	0.0077721	-0.00322531	0.0187695	1.40402	0.167	0.17	0.0617201	-0.189197	0.312637	0.488679	0.61	0.06	-0.00221145	-0.0202885	0.0158656	-0.243039	0.808	-0.03
Motif-connectivity_window140	0.81	NS	0.0077721	-0.00322531	0.0187695	1.40402	0.167	0.17	0.0617201	-0.189197	0.312637	0.488679	0.61	0.06	-0.00221145	-0.0202885	0.0158656	-0.243039	0.808	-0.03
Motif-connectivity_window141	0.94	NS	0.00474552	-0.00616314	0.0156542	0.864249	0.388	0.1	-0.00824978	-0.25809	0.241591	-0.0656004	0.943	-0.01	-0.00239695	-0.0203089	0.015515	-0.265854	0.789	-0.03
Motif-connectivity_window142	0.94	NS	0.00474552	-0.00616314	0.0156542	0.864249	0.388	0.1	-0.00824978	-0.25809	0.241591	-0.0656004	0.943	-0.01	-0.00239695	-0.0203089	0.015515	-0.265854	0.789	-0.03
Motif-connectivity_window143	0.95	NS	0.0027866	-0.00720562	0.0127788	0.554037	0.587	0.07	-0.011052	-0.236914	0.21481	-0.0972127	0.919	-0.01	-0.000463428	-0.016803	0.0158761	-0.0563468	0.955	-0.01
Motif-connectivity_window144	0.95	NS	0.0027866	-0.00720562	0.0127788	0.554037	0.587	0.07	-0.011052	-0.236914	0.21481	-0.0972127	0.919	-0.01	-0.000463428	-0.016803	0.0158761	-0.0563468	0.955	-0.01
Motif-connectivity_window145	0.86	NS	0.00366395	-0.00621568	0.0135436	0.736776	0.471	0.09	-0.0187294	-0.242027	0.204568	-0.166635	0.861	-0.02	-0.00183896	-0.0180095	0.0143315	-0.225931	0.816	-0.03
Motif-connectivity_window146	0.86	NS	0.00366395	-0.00621568	0.0135436	0.736776	0.471	0.09	-0.0187294	-0.242027	0.204568	-0.166635	0.861	-0.02	-0.00183896	-0.0180095	0.0143315	-0.225931	0.816	-0.03
Motif-connectivity_window147	0.9	NS	0.000682226	-0.010057	0.0114215	0.126206	0.901	0.02	-0.0487493	-0.289334	0.191835	-0.402557	0.68	-0.05	0.00154928	-0.0159938	0.0190923	0.17545	0.859	0.02
Motif-connectivity_window148	0.9	NS	0.000682226	-0.010057	0.0114215	0.126206	0.901	0.02	-0.0487493	-0.289334	0.191835	-0.402557	0.68	-0.05	0.00154928	-0.0159938	0.0190923	0.17545	0.859	0.02
Motif-connectivity_window149	0.84	NS	0.00331729	-0.00806062	0.0146952	0.579226	0.565	0.07	0.0247028	-0.230255	0.279661	0.192488	0.844	0.02	0.0124069	-0.00592712	0.0307409	1.34441	0.186	0.17
Motif-connectivity_window150	0.84	NS	0.00331729	-0.00806062	0.0146952	0.579226	0.565	0.07	0.0247028	-0.230255	0.279661	0.192488	0.844	0.02	0.0124069	-0.00592712	0.0307409	1.34441	0.186	0.17
Geodesic_degree001
Geodesic_degree002	0.13	NS	0.00700842	0.000233626	0.0137832	2.05518	0.043	0.2	0.148001	-0.0180639	0.314067	1.77057	0.08	0.17	0.00851783	-0.00302796	0.0200636	1.46566	0.134	0.15
Geodesic_degree003	0.48	NS	0.00398206	-0.0060176	0.0139817	0.791132	0.446	0.08	0.0863593	-0.157253	0.329972	0.704265	0.482	0.07	0.00955449	-0.00743139	0.0265404	1.1175	0.247	0.12
Geodesic_degree004	0.82	NS	-0.00390849	-0.0133492	0.00553223	-0.82249	0.433	-0.09	0.0660191	-0.15314	0.285178	0.598464	0.543	0.06	-0.00221139	-0.0178282	0.0134054	-0.28132	0.823	-0.03
Geodesic_degree005	0.86	NS	-0.00436765	-0.0111781	0.00244283	-1.27408	0.22	-0.14	-0.0140062	-0.173135	0.145122	-0.174863	0.857	-0.02	-0.00488269	-0.0161825	0.00641715	-0.858448	0.385	-0.1
Geodesic_degree006	0.44	NS	-0.00336065	-0.00846997	0.00174866	-1.30674	0.192	-0.13	-0.0815197	-0.206193	0.0431539	-1.29902	0.196	-0.13	-0.00334087	-0.0120348	0.00535305	-0.763433	0.445	-0.08
Geodesic_degree007	0.68	NS	0.00170316	-0.00250432	0.00591064	0.804191	0.415	0.09	0.0480213	-0.0500127	0.146055	0.973159	0.339	0.1	0.00158842	-0.00541628	0.00859312	0.450508	0.679	0.05
Geodesic_degree008	0.91	NS	0.00177532	-0.00219819	0.00574883	0.887623	0.378	0.1	0.0470411	-0.0442048	0.138287	1.02421	0.312	0.11	-0.000314414	-0.00690411	0.00627528	-0.0947902	0.909	-0.01
Geodesic_degree009	0.94	NS	0.000112615	-0.00330052	0.00352576	0.0655497	0.936	0.01	0.00568503	-0.0761343	0.0875043	0.13804	0.892	0.01	-0.0011921	-0.0069429	0.0045587	-0.411823	0.691	-0.05
Geodesic_degree010	0.81	NS	0.000627786	-0.00248953	0.0037451	0.400091	0.695	0.04	0.00926202	-0.0664603	0.0849844	0.243001	0.807	0.02	-0.00151228	-0.00680085	0.00377629	-0.568095	0.591	-0.06
Geodesic_degree011	0.94	NS	0.000812649	-0.00202851	0.00365381	0.568243	0.57	0.06	0.0286127	-0.0406027	0.0978282	0.821264	0.41	0.08	-0.000104443	-0.00502752	0.00481863	-0.0421473	0.945	0
Geodesic_degree012	0.9	NS	0.000422275	-0.00219024	0.00303479	0.321117	0.747	0.03	0.0208439	-0.0428099	0.0844977	0.650552	0.521	0.06	-0.000567898	-0.00510859	0.0039728	-0.24847	0.897	-0.03
Geodesic_degree013	0.44	NS	0.00185904	-0.000687693	0.00440578	1.45021	0.143	0.14	0.0498215	-0.01204	0.111683	1.60001	0.116	0.16	0.00143501	-0.00303255	0.00590258	0.638134	0.436	0.07
Geodesic_degree014	0.56	NS	0.00152057	-0.000897561	0.00393869	1.24926	0.212	0.13	0.0348067	-0.0228699	0.0924834	1.19892	0.24	0.12	0.000953503	-0.00320648	0.00511349	0.455362	0.563	0.05
Geodesic_degree015	0.54	NS	0.00145273	-0.000778268	0.00368373	1.29364	0.244	0.13	0.0365075	-0.0174697	0.0904848	1.34369	0.239	0.13	0.00126013	-0.0025602	0.00508046	0.6553	0.545	0.07
Geodesic_degree016	0.77	NS	0.00119648	-0.000912521	0.00330549	1.12708	0.319	0.11	0.0233733	-0.028056	0.0748026	0.902894	0.435	0.09	0.000542854	-0.00307451	0.00416022	0.298138	0.765	0.03
Geodesic_degree017	0.21	NS	0.00191795	-0.000137661	0.00397356	1.85363	0.069	0.19	0.0339933	-0.016075	0.0840617	1.34883	0.187	0.13	0.00211963	-0.00141101	0.00565027	1.19271	0.211	0.13
Geodesic_degree018	0.21	NS	0.00213505	8.41104e-05	0.004186	2.06815	0.046	0.21	0.0324327	-0.0177385	0.0826038	1.28427	0.207	0.13	0.00221518	-0.00131152	0.00574188	1.24787	0.194	0.13
Geodesic_degree019	0.18	NS	0.00254492	0.000496738	0.0045931	2.4685	0.015	0.25	0.0377124	-0.0123168	0.0877417	1.49757	0.132	0.15	0.00230392	-0.00118783	0.00579568	1.31084	0.182	0.14
Geodesic_degree020	0.14	NS	0.00281576	0.00078102	0.00485051	2.74924	0.007	0.28	0.0441352	-0.00569813	0.0939685	1.75951	0.076	0.18	0.00250371	-0.00100887	0.00601628	1.41607	0.14	0.16
Geodesic_degree021	0.09	NS	0.00298533	0.000922981	0.00504768	2.87579	0.005	0.29	0.0476213	-0.00310672	0.0983492	1.86501	0.061	0.19	0.0029848	-0.000561356	0.00653096	1.67218	0.093	0.18
Geodesic_degree022	0.03	*	0.00357045	0.00152902	0.00561188	3.47469	0.0004	0.35	0.0652914	0.0157281	0.114855	2.61711	0.009	0.26	0.00372144	0.000192496	0.00725039	2.09504	0.031	0.23
Geodesic_degree023	0.02	*	0.00359254	0.00158269	0.00560239	3.55112	0.0003	0.36	0.0685264	0.0199693	0.117083	2.8037	0.005	0.28	0.00389409	0.000438518	0.00734967	2.23879	0.023	0.25
Geodesic_degree024	0.03	*	0.00373875	0.00175448	0.00572303	3.74328	0.0004	0.38	0.0706999	0.0226597	0.11874	2.92375	0.004	0.29	0.00370981	0.000259309	0.00716031	2.13598	0.03	0.24
Geodesic_degree025	0.04	*	0.00371699	0.00171889	0.00571508	3.69574	0.0003	0.38	0.0700939	0.0218385	0.118349	2.88577	0.004	0.29	0.00343681	-4.86214e-05	0.00692224	1.95896	0.044	0.22
Geodesic_degree026	0.04	*	0.0036379	0.00169399	0.00558181	3.71793	0.0002	0.38	0.0649222	0.0177352	0.112109	2.73336	0.006	0.28	0.00342813	5.79388e-05	0.00679832	2.02083	0.039	0.23
Geodesic_degree027	0.04	*	0.00373651	0.00178963	0.00568338	3.81289	0.0002	0.38	0.0638056	0.0161514	0.11146	2.66002	0.007	0.27	0.00348203	9.54964e-05	0.00686857	2.0427	0.039	0.23
Geodesic_degree028	0.05	*	0.00374853	0.00176845	0.0057286	3.76102	0.0002	0.38	0.0616098	0.0130914	0.110128	2.52273	0.01	0.25	0.0034409	3.28726e-06	0.00687851	1.98857	0.048	0.22
Geodesic_degree029	0.04	*	0.00353739	0.00160528	0.00546951	3.63728	0.0005	0.37	0.0600398	0.0128268	0.107253	2.52641	0.012	0.25	0.00347884	0.000140967	0.00681671	2.07058	0.039	0.23
Geodesic_degree030	0.03	*	0.00378074	0.00187501	0.00568647	3.94132	0.0001	0.39	0.0597324	0.012732	0.106733	2.52485	0.012	0.25	0.00368955	0.00036146	0.00701764	2.20244	0.028	0.24
Geodesic_degree031	0.03	*	0.00359307	0.00173843	0.00544771	3.84887	0.0002	0.38	0.0553005	0.00952817	0.101073	2.40023	0.016	0.24	0.0036382	0.000411247	0.00686515	2.23986	0.027	0.25
Geodesic_degree032	0.02	*	0.00352884	0.00173448	0.0053232	3.90706	0.0002	0.39	0.0546564	0.0105542	0.0987587	2.46211	0.014	0.25	0.00364791	0.00053645	0.00675936	2.3292	0.022	0.26
Geodesic_degree033	0.02	*	0.00341469	0.00167733	0.00515204	3.90471	0.0002	0.39	0.0516988	0.00873694	0.0946607	2.39069	0.018	0.24	0.00356736	0.000544908	0.00658981	2.34485	0.021	0.26
Geodesic_degree034	0.02	*	0.00320093	0.00157008	0.00483179	3.89931	0.0001	0.39	0.0484366	0.00796534	0.0889078	2.37768	0.019	0.24	0.00333169	0.000485133	0.00617824	2.32526	0.022	0.25
Geodesic_degree035	0.04	*	0.00274271	0.00118316	0.00430226	3.49388	0.001	0.35	0.0392551	0.000633558	0.0778766	2.01926	0.044	0.2	0.00287726	0.000181942	0.00557257	2.12078	0.037	0.23
Geodesic_degree036	0.04	*	0.00255564	0.00109823	0.00401305	3.48373	0.001	0.35	0.0364391	0.000400024	0.0724781	2.00873	0.045	0.2	0.00278059	0.000271775	0.0052894	2.20189	0.03	0.24
Geodesic_degree037	0.04	*	0.00244661	0.00110813	0.0037851	3.63143	0.001	0.35	0.0354649	0.00188198	0.0690478	2.09801	0.038	0.21	0.00285825	0.00054605	0.00517045	2.45585	0.017	0.26
Geodesic_degree038	0.04	*	0.00226418	0.00100698	0.00352139	3.57793	0.001	0.34	0.0327898	0.00114522	0.0644344	2.05857	0.043	0.2	0.00263065	0.000451176	0.00481012	2.39794	0.019	0.25
Geodesic_degree039	0.06	NS	0.00196178	0.0008088	0.00311476	3.3803	0.001	0.33	0.0277857	-0.00123621	0.0568077	1.90205	0.062	0.19	0.00235617	0.000359417	0.00435292	2.34428	0.023	0.25
Geodesic_degree040	0.07	NS	0.00177765	0.00073398	0.00282133	3.38384	0.001	0.33	0.0242864	-0.00198151	0.0505543	1.83681	0.071	0.18	0.00217861	0.000373572	0.00398365	2.39784	0.019	0.25
Geodesic_degree041	0.08	NS	0.00162934	0.000640203	0.00261848	3.27252	0.002	0.31	0.0220802	-0.00282546	0.0469858	1.76129	0.082	0.17	0.00201936	0.000305251	0.00373347	2.34046	0.019	0.24
Geodesic_degree042	0.12	NS	0.00121341	0.000354811	0.00207201	2.80766	0.007	0.27	0.017002	-0.00442702	0.038431	1.57625	0.122	0.15	0.00165439	0.000180029	0.00312875	2.22926	0.025	0.23
Geodesic_degree043	0.31	NS	0.000962267	-9.87766e-05	0.00202331	1.80173	0.069	0.18	0.0139181	-0.0122084	0.0400446	1.05834	0.308	0.1	0.00123428	-0.000578693	0.00304725	1.35254	0.183	0.14
Geodesic_degree044	0.37	NS	0.000798534	-0.000185598	0.00178267	1.61201	0.104	0.16	0.0113107	-0.012882	0.0355034	0.928818	0.373	0.09	0.00106634	-0.000612289	0.00274496	1.26202	0.221	0.13
Geodesic_degree045	0.5	NS	0.000518503	-0.000411946	0.00144895	1.1071	0.263	0.11	0.00814592	-0.0146275	0.0309194	0.710621	0.505	0.07	0.000848401	-0.000732539	0.00242934	1.06614	0.319	0.11
Geodesic_degree046	0.6	NS	0.000360541	-0.000526767	0.00124785	0.807249	0.421	0.08	0.00616691	-0.0155141	0.0278479	0.565088	0.6	0.06	0.000680391	-0.000826518	0.0021873	0.897012	0.417	0.09
Geodesic_degree047	0.72	NS	0.000179272	-0.000641175	0.000999719	0.434099	0.663	0.04	0.00394978	-0.0160715	0.023971	0.39193	0.721	0.04	0.000534518	-0.000856222	0.00192526	0.76356	0.506	0.08
Geodesic_degree048	0.98	NS	7.92534e-06	-0.000731415	0.000747266	0.0212961	0.978	0	0.0014941	-0.016543	0.0195312	0.164565	0.879	0.02	0.000331912	-0.000922474	0.0015863	0.525677	0.651	0.06
Geodesic_degree049	0.96	NS	-5.07376e-05	-0.000830792	0.000729317	-0.129221	0.911	-0.01	0.000518742	-0.018515	0.0195525	0.0541444	0.958	0.01	0.000269761	-0.00105426	0.00159378	0.404774	0.763	0.04
Geodesic_degree050	0.98	NS	-3.53058e-05	-0.000757736	0.000687124	-0.0970906	0.934	-0.01	0.000202007	-0.0174253	0.0178293	0.0227671	0.984	0	0.000180383	-0.00104603	0.0014068	0.292203	0.843	0.03
Geodesic_degree051	0.97	NS	-0.000130608	-0.000825192	0.000563976	-0.37357	0.727	-0.04	-0.00137591	-0.0183316	0.0155797	-0.161214	0.879	-0.02	2.64624e-05	-0.00115406	0.00120699	0.0445329	0.97	0
Geodesic_degree052	0.96	NS	-0.000201314	-0.000876647	0.000474019	-0.592221	0.574	-0.06	-0.00230696	-0.0188042	0.0141903	-0.277815	0.793	-0.03	-5.8286e-05	-0.00120667	0.0010901	-0.100833	0.96	-0.01
Geodesic_degree053	0.79	NS	-0.000299411	-0.000887592	0.00028877	-1.01131	0.316	-0.1	-0.00395842	-0.0183549	0.0104381	-0.546251	0.603	-0.05	-0.000192841	-0.00119503	0.000809346	-0.382277	0.786	-0.04
Von_Neumann	0.9	NS	5.29255e-05	-0.00072479	0.000830641	0.135198	0.895	0.02	0.00795131	-0.00930665	0.0252093	0.915326	0.352	0.11	0.00038943	-0.000865563	0.00164442	0.616474	0.548	0.08
NGSC	0.00019998	***	0.00113241				0.00019998	0.467867	0.0253218				9.999e-05	0.436054	0.00205103				9.999e-05	0.524752
