## Supplementary Table 4 for "Navigating the chaos of psychedelic fMRI brain-entropy via multi-metric evaluations of acute psilocybin effects"

### Sheet: Correlations
	LZct	LZcs	Degree-distribution	Geodesic-distribution	Von-Neumann	Meta-state	I/S state	LEiDA state	NGSC
LZct	1	0.812129	0.134836	0.239591	-0.112591	0.0879054	0.233628	0.00265645	-0.150846
LZcs	0.812129	1	0.068919	0.149046	0.13177	-0.121201	0.205381	0.0568043	-0.0361605
Degree-distribution	0.134836	0.068919	1	0.655695	-0.348156	0.216702	0.193338	-0.148471	-0.193977
Geodesic-distribution	0.239591	0.149046	0.655695	1	-0.6416	0.202499	0.279552	-0.359326	-0.537812
Von-Neumann	-0.112591	0.13177	-0.348156	-0.6416	1	-0.263218	-0.162863	0.377954	0.799052
Meta-state	0.0879054	-0.121201	0.216702	0.202499	-0.263218	1	0.0650408	0.0643439	-0.104952
I/S state	0.233628	0.205381	0.193338	0.279552	-0.162863	0.0650408	1	-0.0108745	-0.0283608
LEiDA state	0.00265645	0.0568043	-0.148471	-0.359326	0.377954	0.0643439	-0.0108745	1	0.321133
NGSC	-0.150846	-0.0361605	-0.193977	-0.537812	0.799052	-0.104952	-0.0283608	0.321133	1

### Sheet: P-values
	LZct	LZcs	Degree-distribution	Geodesic-distribution	Von-Neumann	Meta-state	I/S state	LEiDA state	NGSC
LZct	1	1.28446e-29	0.140337	0.00812554	0.218864	0.33767	0.00990785	0.97693	0.0986272
LZcs	1.28446e-29	1	0.452572	0.102761	0.149667	0.185419	0.0238282	0.536007	0.693754
Degree-distribution	0.140337	0.452572	1	3.30639e-16	9.11141e-05	0.0169671	0.0336091	0.104108	0.0330154
Geodesic-distribution	0.00812554	0.102761	3.30639e-16	1	2.2096e-15	0.0259138	0.00190079	5.17466e-05	2.00287e-10
Von-Neumann	0.218864	0.149667	9.11141e-05	2.2096e-15	1	0.00353451	0.0742888	1.92018e-05	4.64791e-28
Meta-state	0.33767	0.185419	0.0169671	0.0259138	0.00353451	1	0.478465	0.483201	0.251936
I/S state	0.00990785	0.0238282	0.0336091	0.00190079	0.0742888	0.478465	1	0.905765	0.757479
LEiDA state	0.97693	0.536007	0.104108	5.17466e-05	1.92018e-05	0.483201	0.905765	1	0.000328905
NGSC	0.0986272	0.693754	0.0330154	2.00287e-10	4.64791e-28	0.251936	0.757479	0.000328905	1
