## Supplementary Table 6 for "Navigating the chaos of psychedelic fMRI brain-entropy via multi-metric evaluations of acute psilocybin effects"

### Sheet: Scanner Interactions
Entropy Metric	Scanner A estimate PPL	Scanner B estimate PPL	Interaction effect (punc)	Main effect of PsiFx (pFWER or pperm)
DCC_Deafult_mode_Deafult_mode	0.00478032	0.00436016	0.666606	0.0001
DCC_Deafult_mode_Frontoparietal	0.00320843	0.00315562	0.944064	0.0001
DCC_Deafult_mode_Medial_frontal	0.00298961	0.00306796	0.915658	0.0001
DCC_Deafult_mode_Motor	0.00239733	0.00257936	0.813658	0.0001
DCC_Deafult_mode_Subcortical_cerebellum	0.00267425	0.00225362	0.528098	0.0001
DCC_Deafult_mode_Visual_association	0.00233729	0.0036676	0.124415	0.0001
DCC_Deafult_mode_Visual1	0.00320559	0.00376611	0.54846	0.0001
DCC_Deafult_mode_Visual2	0.00332784	0.00452294	0.340322	0.0001
DCC_Frontoparietal_Deafult_mode	0.00320843	0.00315562	0.944064	0.0001
DCC_Frontoparietal_Frontoparietal	0.00277714	0.00258682	0.818224	0.0001
DCC_Frontoparietal_Medial_frontal	0.00235064	0.00196405	0.61507	0.0001
DCC_Frontoparietal_Motor	0.00210776	0.00189352	0.775637	0.0001
DCC_Frontoparietal_Subcortical_cerebellum	0.00215135	0.00191048	0.726369	0.0002
DCC_Frontoparietal_Visual_association	0.00223016	0.003384	0.148247	0.0001
DCC_Frontoparietal_Visual1	0.00230774	0.00351843	0.160192	0.0001
DCC_Frontoparietal_Visual2	0.00238552	0.00389788	0.138298	0.0001
DCC_Medial_frontal_Deafult_mode	0.00298961	0.00306796	0.915658	0.0001
DCC_Medial_frontal_Frontoparietal	0.00235064	0.00196405	0.61507	0.0001
DCC_Medial_frontal_Medial_frontal	0.00222842	0.00181425	0.661179	0.004
DCC_Medial_frontal_Motor	0.00185826	0.00175057	0.896247	0.0033
DCC_Medial_frontal_Subcortical_cerebellum	0.00180251	0.001449	0.581934	0.0003
DCC_Medial_frontal_Visual_association	0.00167492	0.00310872	0.103894	0.0001
DCC_Medial_frontal_Visual1	0.00198019	0.00305031	0.24054	0.0001
DCC_Medial_frontal_Visual2	0.00237632	0.00387366	0.260484	0.0005
DCC_Motor_Deafult_mode	0.00239733	0.00257936	0.813658	0.0001
DCC_Motor_Frontoparietal	0.00210776	0.00189352	0.775637	0.0001
DCC_Motor_Medial_frontal	0.00185826	0.00175057	0.896247	0.0033
DCC_Motor_Motor	0.00145417	0.000839026	0.467469	0.132
DCC_Motor_Subcortical_cerebellum	0.00155412	0.000825344	0.28127	0.0285
DCC_Motor_Visual_association	0.00143942	0.00263836	0.136784	0.0001
DCC_Motor_Visual1	0.00188491	0.00233055	0.594391	0.0003
DCC_Motor_Visual2	0.00250176	0.00287839	0.696047	0.0004
DCC_Subcortical_cerebellum_Deafult_mode	0.00267425	0.00225362	0.528098	0.0001
DCC_Subcortical_cerebellum_Frontoparietal	0.00215135	0.00191048	0.726369	0.0002
DCC_Subcortical_cerebellum_Medial_frontal	0.00180251	0.001449	0.581934	0.0003
DCC_Subcortical_cerebellum_Motor	0.00155412	0.000825344	0.28127	0.0285
DCC_Subcortical_cerebellum_Subcortical_cerebellum	0.0017352	0.000813181	0.164038	0.0144
DCC_Subcortical_cerebellum_Visual_association	0.00179047	0.00233777	0.434403	0.0001
DCC_Subcortical_cerebellum_Visual1	0.00186982	0.00202907	0.837401	0.0003
DCC_Subcortical_cerebellum_Visual2	0.00233035	0.00215208	0.849917	0.0017
DCC_Visual_association_Deafult_mode	0.00233729	0.0036676	0.124415	0.0001
DCC_Visual_association_Frontoparietal	0.00223016	0.003384	0.148247	0.0001
DCC_Visual_association_Medial_frontal	0.00167492	0.00310872	0.103894	0.0001
DCC_Visual_association_Motor	0.00143942	0.00263836	0.136784	0.0001
DCC_Visual_association_Subcortical_cerebellum	0.00179047	0.00233777	0.434403	0.0001
DCC_Visual_association_Visual_association	0.00307713	0.00417774	0.357639	0.0001
DCC_Visual_association_Visual1	0.0023917	0.00352887	0.283113	0.0003
DCC_Visual_association_Visual2	0.00378773	0.00429864	0.687184	0.0001
DCC_Visual1_Deafult_mode	0.00320559	0.00376611	0.54846	0.0001
DCC_Visual1_Frontoparietal	0.00230774	0.00351843	0.160192	0.0001
DCC_Visual1_Medial_frontal	0.00198019	0.00305031	0.24054	0.0001
DCC_Visual1_Motor	0.00188491	0.00233055	0.594391	0.0003
DCC_Visual1_Subcortical_cerebellum	0.00186982	0.00202907	0.837401	0.0003
DCC_Visual1_Visual_association	0.0023917	0.00352887	0.283113	0.0003
DCC_Visual1_Visual1	0.00355172	0.00440577	0.62553	0.0086
DCC_Visual1_Visual2	0.00365484	0.00409946	0.729331	0.0003
DCC_Visual2_Deafult_mode	0.00332784	0.00452294	0.340322	0.0001
DCC_Visual2_Frontoparietal	0.00238552	0.00389788	0.138298	0.0001
DCC_Visual2_Medial_frontal	0.00237632	0.00387366	0.260484	0.0005
DCC_Visual2_Motor	0.00250176	0.00287839	0.696047	0.0004
DCC_Visual2_Subcortical_cerebellum	0.00233035	0.00215208	0.849917	0.0017
DCC_Visual2_Visual_association	0.00378773	0.00429864	0.687184	0.0001
DCC_Visual2_Visual1	0.00365484	0.00409946	0.729331	0.0003
DCC_Visual2_Visual2	0.00953608	0.0106316	0.693676	0.0002
Degree Distribution_degree01	-0.000545003	-0.000902417	0.789701	0.87
Degree Distribution_degree02	0.000582857	-0.00231704	0.0458009	0.88
Degree Distribution_degree03	0.000159585	-0.00333266	0.0360259	0.98
Degree Distribution_degree04	-0.000390983	-0.00358279	0.075707	0.28
Degree Distribution_degree05	0.00036923	-0.00395936	0.0150261	0.35
Degree Distribution_degree06	0.00117672	-0.00468727	0.00152533	0.36
Degree Distribution_degree07	0.00126206	-0.00406265	0.0118991	0.63
Degree Distribution_degree08	-0.00166957	-0.00430841	0.230059	0.12
Degree Distribution_degree09	-0.00159297	-0.00499147	0.110807	0.23
Degree Distribution_degree10	-0.00154387	-0.00486978	0.165666	0.1
Degree Distribution_degree11	-0.000576846	-0.00372327	0.190954	0.31
Degree Distribution_degree12	-0.00253388	-0.00263623	0.966402	0.29
Degree Distribution_degree13	-0.00263549	-0.00215277	0.835614	0.44
Degree Distribution_degree14	-0.00187883	-0.00231516	0.850292	0.2
Degree Distribution_degree15	-0.000924508	-0.00115857	0.916501	0.47
Degree Distribution_degree16	-0.00039972	-0.00109589	0.78283	0.8
Degree Distribution_degree17	-0.00200531	-0.000303709	0.516223	0.42
Degree Distribution_degree18	-0.00148615	-1.48709e-05	0.586198	0.61
Degree Distribution_degree19	-0.000866483	-0.000204801	0.815091	0.71
Degree Distribution_degree20	0.00015053	0.00131358	0.669407	0.73
Degree Distribution_degree21	-6.71619e-05	0.00181331	0.492155	0.63
Degree Distribution_degree22	-0.00204364	0.000903833	0.297353	0.74
Degree Distribution_degree23	-0.00169523	0.00224273	0.182894	0.86
Degree Distribution_degree24	-0.0013144	0.00145803	0.311076	0.92
Degree Distribution_degree25	0.000998468	0.00425332	0.314996	0.6
Degree Distribution_degree26	-0.00111773	0.00475626	0.0644862	0.75
Degree Distribution_degree27	-0.00152331	0.00533497	0.0214221	0.99
Degree Distribution_degree28	-1.17027e-05	0.00577008	0.0628626	0.44
Degree Distribution_degree29	-0.000208459	0.00543901	0.0690061	0.84
Degree Distribution_degree30	-0.00110657	0.00639918	0.0167436	0.59
Degree Distribution_degree31	6.68986e-06	0.00469431	0.142471	0.9
Degree Distribution_degree32	0.000926743	0.00661568	0.0758713	0.22
Degree Distribution_degree33	-0.000149038	0.00663962	0.0356495	0.72
Degree Distribution_degree34	0.0013034	0.00684273	0.095681	0.42
Degree Distribution_degree35	0.00149565	0.0052445	0.257128	0.29
Degree Distribution_degree36	0.000267679	0.00618228	0.0789234	0.44
Degree Distribution_degree37	-0.000699533	0.00707408	0.0231369	0.67
Degree Distribution_degree38	-0.000577008	0.00715221	0.020383	0.52
Degree Distribution_degree39	-0.00110766	0.0081786	0.00705771	0.48
Degree Distribution_degree40	-0.000579138	0.00654899	0.031962	0.51
Degree Distribution_degree41	-0.00271655	0.00788564	0.00327546	0.67
Degree Distribution_degree42	-0.000440655	0.00805766	0.0119221	0.33
Degree Distribution_degree43	0.000572215	0.00776045	0.0336336	0.38
Degree Distribution_degree44	0.00162551	0.00784649	0.0458865	0.29
Degree Distribution_degree45	-0.00164792	0.0100635	0.000574406	0.3
Degree Distribution_degree46	-0.000614587	0.00992075	0.00295423	0.24
Degree Distribution_degree47	-0.000761727	0.00929278	0.00653694	0.23
Degree Distribution_degree48	-0.00131598	0.00798489	0.00463012	0.33
I/S state distribution	-0.0022466	0.00362195	0.00879919	0.4
INS_auditory	-0.00224163	0.00360312	0.335992	1
INS_DAN	-0.00892642	0.00083233	0.0844395	0.9997
INS_DMN	-0.00462591	0.00385606	0.16022	1
INS_LFP	0.00198885	-0.0015393	0.523826	1
INS_motor	-0.00595144	0.00370783	0.0788192	1
INS_RFP	-0.00664246	0.00143395	0.145815	1
INS_Salience	-0.00365586	0.00737836	0.0601281	0.9891
INS_visual1	-0.00290194	0.0053491	0.240907	1
INS_Visual2	0.00188337	0.0026631	0.898496	1
LEiDA-state Markov Rate	0.00134469	-0.000688611	0.245434	0.94
LZCs	9.03188e-05	-0.000228239	0.514358	0.82
LZct	0.000473838	6.83227e-05	0.193806	0.14
Meta-state Complexity	0.00148408	0.0031603	0.492065	0.08
Motif-connectivity_window015	-0.00232752	-0.00509974	0.76276	0.43
Motif-connectivity_window016	-0.00232752	-0.00509974	0.76276	0.43
Motif-connectivity_window017	0.00194734	0.00507768	0.752977	0.66
Motif-connectivity_window018	0.00194734	0.00507768	0.752977	0.66
Motif-connectivity_window019	-0.000349702	0.00389691	0.628012	0.86
Motif-connectivity_window020	-0.000349702	0.00389691	0.628012	0.86
Motif-connectivity_window021	-0.00220038	-0.00259691	0.967408	0.64
Motif-connectivity_window022	-0.00220038	-0.00259691	0.967408	0.64
Motif-connectivity_window023	-0.000252415	9.88831e-07	0.977406	0.98
Motif-connectivity_window024	-0.000252415	9.88831e-07	0.977406	0.98
Motif-connectivity_window025	0.0062057	0.0014067	0.634585	0.52
Motif-connectivity_window026	0.0062057	0.0014067	0.634585	0.52
Motif-connectivity_window027	-0.00213644	0.0131986	0.0986364	1
Motif-connectivity_window028	-0.00213644	0.0131986	0.0986364	1
Motif-connectivity_window029	-0.00564498	0.0120674	0.0829805	1
Motif-connectivity_window030	-0.00564498	0.0120674	0.0829805	1
Motif-connectivity_window031	-0.00667965	0.0112643	0.142912	0.98
Motif-connectivity_window032	-0.00667965	0.0112643	0.142912	0.98
Motif-connectivity_window033	0.00530003	0.00741932	0.820607	0.9
Motif-connectivity_window034	0.00530003	0.00741932	0.820607	0.9
Motif-connectivity_window035	-0.00172423	0.010306	0.234418	0.98
Motif-connectivity_window036	-0.00172423	0.010306	0.234418	0.98
Motif-connectivity_window037	-0.00796195	0.0143648	0.0307949	0.7
Motif-connectivity_window038	-0.00796195	0.0143648	0.0307949	0.7
Motif-connectivity_window039	0.00505583	0.00916859	0.723504	0.56
Motif-connectivity_window040	0.00505583	0.00916859	0.723504	0.56
Motif-connectivity_window041	0.00362041	0.0139777	0.313084	0.99
Motif-connectivity_window042	0.00362041	0.0139777	0.313084	0.99
Motif-connectivity_window043	0.0188209	0.0139009	0.683859	0.11
Motif-connectivity_window044	0.0188209	0.0139009	0.683859	0.11
Motif-connectivity_window045	-0.00162441	0.00660308	0.450684	0.92
Motif-connectivity_window046	-0.00162441	0.00660308	0.450684	0.92
Motif-connectivity_window047	0.0239551	0.00771413	0.130871	0.13
Motif-connectivity_window048	0.0239551	0.00771413	0.130871	0.13
Motif-connectivity_window049	0.00388498	0.00542619	0.879276	0.73
Motif-connectivity_window050	0.00388498	0.00542619	0.879276	0.73
Motif-connectivity_window051	0.0140154	0.00983458	0.715654	0.11
Motif-connectivity_window052	0.0140154	0.00983458	0.715654	0.11
Motif-connectivity_window053	-0.00198037	0.0110045	0.273433	0.79
Motif-connectivity_window054	-0.00198037	0.0110045	0.273433	0.79
Motif-connectivity_window055	0.00683306	0.0139006	0.549246	0.48
Motif-connectivity_window056	0.00683306	0.0139006	0.549246	0.48
Motif-connectivity_window057	0.00571104	0.00633103	0.955635	0.91
Motif-connectivity_window058	0.00571104	0.00633103	0.955635	0.91
Motif-connectivity_window059	0.0083502	0.0137588	0.651353	0.39
Motif-connectivity_window060	0.0083502	0.0137588	0.651353	0.39
Motif-connectivity_window061	-0.00800994	0.011114	0.10804	0.78
Motif-connectivity_window062	-0.00800994	0.011114	0.10804	0.78
Motif-connectivity_window063	-1.32317e-05	0.0088177	0.406215	0.89
Motif-connectivity_window064	-1.32317e-05	0.0088177	0.406215	0.89
Motif-connectivity_window065	0.00565689	0.00192465	0.730015	0.93
Motif-connectivity_window066	0.00565689	0.00192465	0.730015	0.93
Motif-connectivity_window067	0.0157601	0.0154531	0.979844	0.31
Motif-connectivity_window068	0.0157601	0.0154531	0.979844	0.31
Motif-connectivity_window069	0.00580507	0.0139663	0.482718	0.92
Motif-connectivity_window070	0.00580507	0.0139663	0.482718	0.92
Motif-connectivity_window071	-0.00330493	0.0137948	0.102199	0.67
Motif-connectivity_window072	-0.00330493	0.0137948	0.102199	0.67
Motif-connectivity_window073	0.00295508	0.0132204	0.36405	0.2
Motif-connectivity_window074	0.00295508	0.0132204	0.36405	0.2
Motif-connectivity_window075	-0.0139927	0.00489999	0.063952	0.52
Motif-connectivity_window076	-0.0139927	0.00489999	0.063952	0.52
Motif-connectivity_window077	-0.00757808	0.00980128	0.111881	0.96
Motif-connectivity_window078	-0.00757808	0.00980128	0.111881	0.96
Motif-connectivity_window079	-0.0127798	0.0103207	0.0315924	0.99
Motif-connectivity_window080	-0.0127798	0.0103207	0.0315924	0.99
Motif-connectivity_window081	-0.00448871	0.0116249	0.107746	0.96
Motif-connectivity_window082	-0.00448871	0.0116249	0.107746	0.96
Motif-connectivity_window083	-0.0015783	0.00738155	0.368793	0.97
Motif-connectivity_window084	-0.0015783	0.00738155	0.368793	0.97
Motif-connectivity_window085	-0.000267089	0.00849111	0.411668	0.54
Motif-connectivity_window086	-0.000267089	0.00849111	0.411668	0.54
Motif-connectivity_window087	-0.00111872	0.00599174	0.484507	0.86
Motif-connectivity_window088	-0.00111872	0.00599174	0.484507	0.86
Motif-connectivity_window089	-0.00737854	0.00174722	0.344926	0.74
Motif-connectivity_window090	-0.00737854	0.00174722	0.344926	0.74
Motif-connectivity_window091	-0.00658632	0.00643341	0.239444	0.94
Motif-connectivity_window092	-0.00658632	0.00643341	0.239444	0.94
Motif-connectivity_window093	-0.0102846	0.0162294	0.00791638	0.62
Motif-connectivity_window094	-0.0102846	0.0162294	0.00791638	0.62
Motif-connectivity_window095	-0.00220213	0.0156861	0.0789562	0.6
Motif-connectivity_window096	-0.00220213	0.0156861	0.0789562	0.6
Motif-connectivity_window097	0.00123344	0.00938487	0.432601	0.72
Motif-connectivity_window098	0.00123344	0.00938487	0.432601	0.72
Motif-connectivity_window099	0.0157761	0.0113939	0.652267	0.05
Motif-connectivity_window100	0.0157761	0.0113939	0.652267	0.05
Motif-connectivity_window101	0.00218523	0.0105105	0.436734	0.97
Motif-connectivity_window102	0.00218523	0.0105105	0.436734	0.97
Motif-connectivity_window103	0.00150848	0.00703882	0.617541	0.91
Motif-connectivity_window104	0.00150848	0.00703882	0.617541	0.91
Motif-connectivity_window105	0.00308954	0.00932599	0.576486	0.94
Motif-connectivity_window106	0.00308954	0.00932599	0.576486	0.94
Motif-connectivity_window107	0.00160083	0.0178249	0.0932311	0.66
Motif-connectivity_window108	0.00160083	0.0178249	0.0932311	0.66
Motif-connectivity_window109	0.00320339	0.00990322	0.45532	0.95
Motif-connectivity_window110	0.00320339	0.00990322	0.45532	0.95
Motif-connectivity_window111	-0.00164659	0.00488418	0.46433	0.7
Motif-connectivity_window112	-0.00164659	0.00488418	0.46433	0.7
Motif-connectivity_window113	0.00133946	0.00631794	0.623975	0.84
Motif-connectivity_window114	0.00133946	0.00631794	0.623975	0.84
Motif-connectivity_window115	-0.00266422	0.0145827	0.0623886	0.88
Motif-connectivity_window116	-0.00266422	0.0145827	0.0623886	0.88
Motif-connectivity_window117	-0.00288731	0.0107188	0.21154	0.88
Motif-connectivity_window118	-0.00288731	0.0107188	0.21154	0.88
Motif-connectivity_window119	-0.00247675	0.00874875	0.285626	0.73
Motif-connectivity_window120	-0.00247675	0.00874875	0.285626	0.73
Motif-connectivity_window121	0.00156015	0.0140205	0.215977	0.98
Motif-connectivity_window122	0.00156015	0.0140205	0.215977	0.98
Motif-connectivity_window123	0.00224956	0.00877372	0.568769	0.86
Motif-connectivity_window124	0.00224956	0.00877372	0.568769	0.86
Motif-connectivity_window125	0.0088784	0.00605337	0.770299	0.97
Motif-connectivity_window126	0.0088784	0.00605337	0.770299	0.97
Motif-connectivity_window127	0.00508518	0.00844554	0.728551	0.92
Motif-connectivity_window128	0.00508518	0.00844554	0.728551	0.92
Motif-connectivity_window129	0.0146892	0.0111537	0.687046	0.3
Motif-connectivity_window130	0.0146892	0.0111537	0.687046	0.3
Motif-connectivity_window131	0.013648	0.00870996	0.591446	0.46
Motif-connectivity_window132	0.013648	0.00870996	0.591446	0.46
Motif-connectivity_window133	0.00487672	0.00767449	0.752873	0.93
Motif-connectivity_window134	0.00487672	0.00767449	0.752873	0.93
Motif-connectivity_window135	0.0135106	0.010508	0.761704	0.56
Motif-connectivity_window136	0.0135106	0.010508	0.761704	0.56
Motif-connectivity_window137	0.0113447	0.0144014	0.732843	0.39
Motif-connectivity_window138	0.0113447	0.0144014	0.732843	0.39
Motif-connectivity_window139	0.00547987	0.00968638	0.678208	0.81
Motif-connectivity_window140	0.00547987	0.00968638	0.678208	0.81
Motif-connectivity_window141	0.00114608	0.00774377	0.513329	0.94
Motif-connectivity_window142	0.00114608	0.00774377	0.513329	0.94
Motif-connectivity_window143	0.000789462	0.00444849	0.68979	0.95
Motif-connectivity_window144	0.000789462	0.00444849	0.68979	0.95
Motif-connectivity_window145	0.00682771	0.000969444	0.516977	0.86
Motif-connectivity_window146	0.00682771	0.000969444	0.516977	0.86
Motif-connectivity_window147	-0.00073715	0.00186025	0.790946	0.9
Motif-connectivity_window148	-0.00073715	0.00186025	0.790946	0.9
Motif-connectivity_window149	0.00265517	0.00386365	0.907114	0.84
Motif-connectivity_window150	0.00265517	0.00386365	0.907114	0.84
OutNetworkConn_ROI1	-0.00289421	0.00600669	0.000747656	1
OutNetworkConn_ROI2	0.00140863	0.000331922	0.735288	1
OutNetworkConn_ROI3	-0.00166575	-0.00019208	0.539227	1
OutNetworkConn_ROI4	-0.000505576	-6.4885e-05	0.809666	1
OutNetworkConn_ROI5	-0.00902127	-0.00525165	0.251991	0.1946
OutNetworkConn_ROI6	0.00039078	-0.00111946	0.232193	1
OutNetworkConn_ROI7	-0.00844935	0.00534546	1.09096e-05	1
OutNetworkConn_ROI8	0.000892114	0.000362694	0.822857	1
OutNetworkConn_ROI11	-0.00693863	0.0047283	0.00105033	1
OutNetworkConn_ROI12	-0.00427579	-0.0011573	0.338298	1
OutNetworkConn_ROI13	0.00054932	0.00218217	0.341259	1
OutNetworkConn_ROI14	0.00207348	0.00254297	0.880384	1
OutNetworkConn_ROI15	-0.00762043	-0.00149267	0.0227138	0.5287
OutNetworkConn_ROI16	-0.00214412	0.00265593	0.0321068	1
OutNetworkConn_ROI17	-9.74313e-05	0.000710334	0.605868	1
OutNetworkConn_ROI18	-0.000857707	0.00298439	0.0529168	1
OutNetworkConn_ROI19	-0.00215305	-0.000702379	0.544993	1
OutNetworkConn_ROI20	-0.000428351	0.00328082	0.0340139	1
OutNetworkConn_ROI21	0.0021234	0.00392961	0.491634	1
OutNetworkConn_ROI22	-0.00720157	-0.00466951	0.402546	0.2993
OutNetworkConn_ROI23	-0.000740187	-0.00277688	0.290824	1
OutNetworkConn_ROI24	-0.00244398	0.00040613	0.176873	1
OutNetworkConn_ROI25	-0.000482058	0.00170834	0.124922	1
OutNetworkConn_ROI26	-0.00226603	0.00338377	0.0420444	1
OutNetworkConn_ROI27	-0.00218953	-0.00272785	0.778829	0.9956
OutNetworkConn_ROI28	6.41486e-05	0.00494887	0.0681217	1
OutNetworkConn_ROI29	-0.00311018	0.00306233	0.0227561	1
OutNetworkConn_ROI31	-0.00150769	0.0075815	2.33415e-06	0.6781
OutNetworkConn_ROI32	-0.00693788	0.001087	0.0345296	1
OutNetworkConn_ROI33	-0.00200327	0.00195693	0.0412722	1
OutNetworkConn_ROI34	-0.000286705	0.00137687	0.228152	1
OutNetworkConn_ROI35	-0.00353265	0.00160637	0.015378	1
OutNetworkConn_ROI37	-0.000288408	-0.00199666	0.306506	1
OutNetworkConn_ROI38	-3.64433e-05	0.00688045	0.0092433	0.9997
OutNetworkConn_ROI39	-0.00551933	-0.00115263	0.0915792	1
OutNetworkConn_ROI40	-0.00577678	0.00137339	0.00729847	1
OutNetworkConn_ROI42	-0.0022389	0.00039938	0.353873	1
OutNetworkConn_ROI43	-0.0012294	0.00327799	0.16117	1
OutNetworkConn_ROI44	-0.00124314	0.000386239	0.647911	1
OutNetworkConn_ROI45	0.00247105	0.00301872	0.800458	0.6663
OutNetworkConn_ROI46	-0.000612478	-0.0024986	0.556062	1
OutNetworkConn_ROI47	-0.00666982	-0.000349679	0.0242023	1
OutNetworkConn_ROI48	-0.00238974	-0.00140885	0.592621	0.9668
OutNetworkConn_ROI49	-0.00384819	0.000945011	0.270669	1
OutNetworkConn_ROI50	-0.000827483	0.00311475	0.0559073	1
OutNetworkConn_ROI51	-0.00508135	-0.00807562	0.433666	0.4404
OutNetworkConn_ROI53	-0.00142308	0.00491874	0.0306024	1
OutNetworkConn_ROI54	-0.00365547	0.0030054	0.0801615	1
OutNetworkConn_ROI55	-0.00210509	0.00112506	0.0703611	1
OutNetworkConn_ROI56	-0.00530412	0.008515	8.88113e-06	1
OutNetworkConn_ROI57	-0.00369335	-0.0031787	0.820082	0.5181
OutNetworkConn_ROI58	0.00315307	-0.00491224	0.00159306	1
OutNetworkConn_ROI59	-0.00190303	0.00424941	0.00045784	1
OutNetworkConn_ROI60	-0.0036112	0.00415571	0.00118784	1
OutNetworkConn_ROI61	-0.00138829	0.00491864	0.0497406	1
OutNetworkConn_ROI62	-0.000865127	-0.000615862	0.8763	1
OutNetworkConn_ROI63	-0.00292993	0.000124289	0.104823	1
OutNetworkConn_ROI64	-0.00183426	0.000593641	0.14139	1
OutNetworkConn_ROI65	0.000784577	0.00260642	0.412745	1
OutNetworkConn_ROI66	-0.0018374	8.10127e-06	0.319412	1
OutNetworkConn_ROI67	-0.00241893	0.00162136	0.0174346	1
OutNetworkConn_ROI68	0.00184153	0.00170764	0.949857	1
OutNetworkConn_ROI69	-0.00192851	0.0011912	0.0908828	1
OutNetworkConn_ROI70	-0.00608587	0.000330387	0.0639374	1
OutNetworkConn_ROI71	-0.00324006	-0.00107921	0.512148	1
OutNetworkConn_ROI72	-0.00134696	-0.00113632	0.952319	1
OutNetworkConn_ROI73	0.00184113	0.0044591	0.222751	0.2907
OutNetworkConn_ROI74	-0.00432686	5.3785e-06	0.186921	1
OutNetworkConn_ROI75	-0.00107319	0.00377259	0.135668	1
OutNetworkConn_ROI76	0.000560125	0.000178841	0.766185	1
OutNetworkConn_ROI78	-0.00161365	-0.00385668	0.521523	1
OutNetworkConn_ROI79	0.00166142	-0.00034436	0.337835	1
OutNetworkConn_ROI81	-0.00439734	0.00425505	0.00243657	1
OutNetworkConn_ROI82	-0.0024839	0.000377747	0.399356	1
OutNetworkConn_ROI83	0.00163693	0.000270576	0.440092	1
OutNetworkConn_ROI84	-0.00399254	0.000752912	0.0802587	1
OutNetworkConn_ROI85	-0.00188076	0.00117955	0.158652	1
OutNetworkConn_ROI87	-0.00202612	-0.000313749	0.370515	1
OutNetworkConn_ROI88	-0.00324894	-0.00269217	0.822883	0.8412
OutNetworkConn_ROI89	-0.00339719	0.00437484	0.0421428	1
OutNetworkConn_ROI90	0.00158952	0.000588887	0.690346	1
OutNetworkConn_ROI91	-0.00470588	0.00241656	0.0315564	1
OutNetworkConn_ROI92	-0.00316577	-0.0020453	0.608357	1
OutNetworkConn_ROI93	-0.000745228	0.00266009	0.0135992	1
OutNetworkConn_ROI94	0.00176366	0.0020669	0.909782	1
OutNetworkConn_ROI95	0.00110837	0.000867157	0.907471	1
OutNetworkConn_ROI96	0.00242317	0.00257151	0.953356	1
OutNetworkConn_ROI97	-0.000394266	-0.000650323	0.91774	1
OutNetworkConn_ROI98	-0.00183956	-0.00280531	0.679167	0.9918
OutNetworkConn_ROI99	-0.0036898	-0.00211644	0.494596	0.9998
OutNetworkConn_ROI100	-0.00441503	0.000892302	0.0149067	1
OutNetworkConn_ROI101	-0.00311466	-0.00147575	0.654902	1
OutNetworkConn_ROI102	-0.000216418	0.00553422	0.0921459	1
OutNetworkConn_ROI104	-0.00322012	-0.00553008	0.512286	0.9994
OutNetworkConn_ROI105	-0.00598452	0.000904506	0.0412546	1
OutNetworkConn_ROI106	-0.000776148	0.000129749	0.728107	1
OutNetworkConn_ROI107	-0.00244167	0.00433646	0.0173832	1
OutNetworkConn_ROI108	-0.00312899	-0.000694054	0.508726	1
OutNetworkConn_ROI109	-0.00333816	-0.00727903	0.282403	0.9413
OutNetworkConn_ROI110	-0.00106965	-0.00221878	0.537175	1
OutNetworkConn_ROI111	0.00414296	0.00409111	0.985409	1
OutNetworkConn_ROI112	-0.00526046	-0.00257937	0.289476	0.9237
OutNetworkConn_ROI113	-0.00388136	0.000145828	0.135355	1
OutNetworkConn_ROI114	0.000777958	0.00322406	0.155368	1
OutNetworkConn_ROI115	0.00132918	0.00095761	0.81335	1
OutNetworkConn_ROI116	-0.00246397	-0.000474128	0.32907	1
OutNetworkConn_ROI117	-0.00171298	0.00229203	0.022291	1
OutNetworkConn_ROI119	0.000905923	0.0028836	0.287457	1
OutNetworkConn_ROI121	-0.00428818	-0.00115335	0.14945	0.9986
OutNetworkConn_ROI122	0.00172496	-0.00101872	0.0487573	1
OutNetworkConn_ROI123	0.00161514	-0.000871903	0.335414	1
OutNetworkConn_ROI124	-0.00425472	-0.000222321	0.0812564	0.9977
OutNetworkConn_ROI125	-0.00247569	0.00217897	0.00958077	1
OutNetworkConn_ROI127	-0.000535271	0.00208281	0.371491	1
OutNetworkConn_ROI128	-0.00307166	0.000186388	0.102585	1
OutNetworkConn_ROI129	0.000494525	-0.0021307	0.102462	1
OutNetworkConn_ROI130	-0.00354431	0.00038763	0.294055	1
OutNetworkConn_ROI131	-0.00331455	0.0028637	0.0940873	1
OutNetworkConn_ROI132	-0.000185966	0.00331907	0.0835635	1
OutNetworkConn_ROI133	-0.00166796	0.00402743	0.106306	1
OutNetworkConn_ROI134	-0.000782385	0.00202729	0.265854	1
OutNetworkConn_ROI135	-0.00615036	0.00123488	0.0051154	1
OutNetworkConn_ROI136	-0.00146832	0.00134732	0.157405	1
OutNetworkConn_ROI137	0.000815199	-7.06437e-05	0.617074	1
OutNetworkConn_ROI138	-0.0015311	0.00732943	0.00908625	1
OutNetworkConn_ROI139	2.65761e-05	-0.00161296	0.676849	1
OutNetworkConn_ROI140	-0.00286117	-0.00200093	0.826348	1
OutNetworkConn_ROI141	-0.00183484	0.00563364	0.00787744	1
OutNetworkConn_ROI142	-0.00387777	0.00305729	0.0649285	1
OutNetworkConn_ROI143	-0.00223001	0.000814129	0.141102	1
OutNetworkConn_ROI144	-0.000143666	0.00661602	0.00252029	0.4973
OutNetworkConn_ROI145	-0.000985336	-0.00251309	0.386029	1
OutNetworkConn_ROI146	-0.0018745	-0.00014394	0.396038	1
OutNetworkConn_ROI147	-0.000377681	0.000699559	0.64302	1
OutNetworkConn_ROI148	-0.0033136	-0.000613062	0.339498	1
OutNetworkConn_ROI149	-0.00373085	0.00635692	6.76484e-05	1
OutNetworkConn_ROI150	-0.00218454	0.00366686	0.00343786	1
OutNetworkConn_ROI151	0.000201372	0.00405967	0.0324038	1
OutNetworkConn_ROI153	-0.00175458	0.000783888	0.296574	1
OutNetworkConn_ROI154	9.12351e-05	-0.00260453	0.288625	1
OutNetworkConn_ROI155	-0.00122752	-0.00102099	0.916995	1
OutNetworkConn_ROI156	-0.000405573	0.00129518	0.163207	1
OutNetworkConn_ROI157	-0.00294359	0.000102686	0.202964	1
OutNetworkConn_ROI158	-0.00370904	0.000499136	0.199914	1
OutNetworkConn_ROI159	-0.00400669	0.0025369	0.0358864	1
OutNetworkConn_ROI160	-0.00673936	-0.00611728	0.846815	0.0738
OutNetworkConn_ROI161	4.22716e-05	0.00152121	0.443157	1
OutNetworkConn_ROI163	0.000991474	0.00386815	0.123271	0.9987
OutNetworkConn_ROI164	0.0016584	0.00538388	0.0908791	0.7728
OutNetworkConn_ROI165	0.000765841	0.00129593	0.743142	1
OutNetworkConn_ROI166	-0.00021065	-0.000118607	0.978158	1
OutNetworkConn_ROI167	-0.00350446	0.00232882	0.0583466	1
OutNetworkConn_ROI168	-0.00102582	0.00240107	0.0372398	1
OutNetworkConn_ROI169	-0.00296353	-6.62966e-05	0.417271	1
OutNetworkConn_ROI170	-0.003656	0.0011557	0.0688894	1
OutNetworkConn_ROI171	-0.00121688	0.000272974	0.385083	1
OutNetworkConn_ROI172	-0.00227359	0.00343681	0.0392559	1
OutNetworkConn_ROI173	-0.00191685	0.00865666	0.000773243	0.9467
OutNetworkConn_ROI174	0.00102131	0.00186763	0.801001	1
OutNetworkConn_ROI175	-0.00326149	0.00413071	0.01054	1
OutNetworkConn_ROI177	-0.00482334	0.00501409	0.00375146	1
OutNetworkConn_ROI178	-0.00378554	0.0023769	0.00172221	1
OutNetworkConn_ROI179	-0.00500903	-0.000433862	0.126354	1
OutNetworkConn_ROI180	-0.00326206	-0.000695489	0.146266	0.9731
OutNetworkConn_ROI181	-0.00171451	-0.00182545	0.970508	1
OutNetworkConn_ROI182	0.00294189	0.00154575	0.502635	0.9907
OutNetworkConn_ROI183	-0.0025326	0.00214679	0.203844	1
OutNetworkConn_ROI184	-0.000369105	0.00182082	0.259439	1
OutNetworkConn_ROI185	-0.00419525	-0.00035454	0.0910392	0.9899
OutNetworkConn_ROI186	-0.00251293	0.00414085	0.0828032	1
OutNetworkConn_ROI187	0.00147951	0.00769383	0.0431671	0.267
OutNetworkConn_ROI188	0.00144127	0.00556733	0.0818208	1
OutNetworkConn_ROI189	-0.00400242	0.00255658	0.0143117	1
OutNetworkConn_ROI191	0.00181268	-0.00359595	0.0968558	1
OutNetworkConn_ROI193	-0.00414748	0.00503949	0.00996378	1
OutNetworkConn_ROI195	-0.000848369	0.00319284	0.235884	1
OutNetworkConn_ROI196	-0.000194001	0.00215553	0.269207	1
OutNetworkConn_ROI197	-0.00100622	-0.000749391	0.853865	1
OutNetworkConn_ROI198	-0.00120025	-0.000434104	0.678423	1
OutNetworkConn_ROI199	-0.000807826	0.00402613	0.0229672	1
OutNetworkConn_ROI200	-0.00210285	-0.00256712	0.806481	1
Geodesic Distribution_degree02	0.00274677	0.0106735	0.225284	0.13
Geodesic Distribution_degree03	0.0024936	0.00532716	0.768808	0.48
Geodesic Distribution_degree04	0.00553701	-0.0117907	0.0485844	0.82
Geodesic Distribution_degree05	0.00363645	-0.0108696	0.0215821	0.86
Geodesic Distribution_degree06	0.00175679	-0.00767341	0.0545208	0.44
Geodesic Distribution_degree07	0.00360218	0.000110773	0.374937	0.68
Geodesic Distribution_degree08	0.00107357	0.00235719	0.728895	0.91
Geodesic Distribution_degree09	-0.00306393	0.00288171	0.068805	0.94
Geodesic Distribution_degree10	-0.00228632	0.00309439	0.0726444	0.81
Geodesic Distribution_degree11	-0.000324045	0.00179023	0.441226	0.94
Geodesic Distribution_degree12	-0.000665584	0.00135786	0.42278	0.9
Geodesic Distribution_degree13	-4.99225e-06	0.00346215	0.157908	0.44
Geodesic Distribution_degree14	-0.0012021	0.00384469	0.0289971	0.56
Geodesic Distribution_degree15	-0.00186142	0.00428928	0.0038334	0.54
Geodesic Distribution_degree16	-0.00178886	0.00375592	0.00590528	0.77
Geodesic Distribution_degree17	-0.00117078	0.00448667	0.00388886	0.21
Geodesic Distribution_degree18	-0.00074964	0.00456168	0.00668695	0.21
Geodesic Distribution_degree19	-0.000799621	0.00538233	0.00149154	0.18
Geodesic Distribution_degree20	-0.000620203	0.00571118	0.00104061	0.14
Geodesic Distribution_degree21	-0.00043002	0.00588654	0.0012453	0.09
Geodesic Distribution_degree22	3.9992e-05	0.00654335	0.000688904	0.03
Geodesic Distribution_degree23	0.000204377	0.00644323	0.000921632	0.02
Geodesic Distribution_degree24	0.000250319	0.00668982	0.00049956	0.03
Geodesic Distribution_degree25	9.0857e-05	0.00678162	0.000314164	0.04
Geodesic Distribution_degree26	-1.03046e-05	0.00672847	0.000184756	0.04
Geodesic Distribution_degree27	-0.000252283	0.00712511	4.01493e-05	0.04
Geodesic Distribution_degree28	-0.000400899	0.00726435	2.6596e-05	0.05
Geodesic Distribution_degree29	-0.000508467	0.00697432	2.55825e-05	0.04
Geodesic Distribution_degree30	-0.000355687	0.00729429	1.19542e-05	0.03
Geodesic Distribution_degree31	-0.000431111	0.00701193	1.22673e-05	0.03
Geodesic Distribution_degree32	-0.000295671	0.00676299	1.75048e-05	0.02
Geodesic Distribution_degree33	-0.000364883	0.00662959	1.09746e-05	0.02
Geodesic Distribution_degree34	-0.000319774	0.00619886	1.35639e-05	0.02
Geodesic Distribution_degree35	-0.00062104	0.00561147	1.39226e-05	0.04
Geodesic Distribution_degree36	-0.000472304	0.00514036	2.92388e-05	0.04
Geodesic Distribution_degree37	-0.000332958	0.00484788	3.0314e-05	0.04
Geodesic Distribution_degree38	-0.000251109	0.00443972	6.36434e-05	0.04
Geodesic Distribution_degree39	-0.000348092	0.00396203	6.38088e-05	0.06
Geodesic Distribution_degree40	-0.000311742	0.0035899	6.13513e-05	0.07
Geodesic Distribution_degree41	-0.000277814	0.00328093	0.000133483	0.08
Geodesic Distribution_degree42	-0.000338503	0.00254809	0.000386176	0.12
Geodesic Distribution_degree43	-0.000358804	0.00209842	0.01563	0.31
Geodesic Distribution_degree44	-0.000332186	0.00177098	0.0259094	0.37
Geodesic Distribution_degree45	-0.00032716	0.00124579	0.0789739	0.5
Geodesic Distribution_degree46	-0.000291711	0.000921492	0.15611	0.6
Geodesic Distribution_degree47	-0.000253524	0.000551485	0.309559	0.72
Geodesic Distribution_degree48	-0.000225438	0.000208623	0.543615	0.98
Geodesic Distribution_degree49	-0.000184357	6.4178e-05	0.7418	0.96
Geodesic Distribution_degree50	-0.000104662	2.43422e-05	0.853517	0.98
Geodesic Distribution_degree51	-8.55924e-05	-0.000169323	0.900812	0.97
Geodesic Distribution_degree52	-7.07615e-05	-0.000313593	0.710009	0.96
Geodesic Distribution_degree53	-8.94041e-05	-0.000480021	0.49199	0.79
SampEn_scale1_ROI01	0.000692952	0.000501724	0.674146	0.04
SampEn_scale1_ROI02	0.000243213	0.000458848	0.638931	0.2582
SampEn_scale1_ROI03	8.07116e-05	0.000424936	0.411326	0.403
SampEn_scale1_ROI04	5.27838e-05	0.000317092	0.463819	0.4655
SampEn_scale1_ROI05	0.000728798	0.000562186	0.697863	0.0158
SampEn_scale1_ROI06	0.000429221	0.000459025	0.944292	0.0952
SampEn_scale1_ROI07	2.96438e-05	0.000326833	0.404491	0.4562
SampEn_scale1_ROI08	0.000229322	0.000549199	0.386555	0.0752
SampEn_scale1_ROI09	-0.000487859	0.000157228	0.0292425	0.98
SampEn_scale1_ROI10	-0.000206683	0.000389433	0.090872	0.9944
SampEn_scale1_ROI11	0.00100007	0.000645488	0.425159	0.0021
SampEn_scale1_ROI12	0.000591754	0.000532318	0.875974	0.0151
SampEn_scale1_ROI13	0.00041572	0.000608603	0.619815	0.0302
SampEn_scale1_ROI14	0.000286322	0.000399829	0.756209	0.1459
SampEn_scale1_ROI15	0.000455357	0.000440061	0.964643	0.0372
SampEn_scale1_ROI16	0.000659425	0.000634794	0.950639	0.0067
SampEn_scale1_ROI17	0.000254624	0.00049419	0.494546	0.0836
SampEn_scale2_ROI01	0.000316272	0.00100934	0.454541	0.3487
SampEn_scale2_ROI02	-0.000376583	0.0010603	0.122688	0.734
SampEn_scale2_ROI03	-0.000384247	0.000908212	0.129894	0.8123
SampEn_scale2_ROI04	-0.000524188	0.000701577	0.139775	0.9773
SampEn_scale2_ROI05	0.000439641	0.00119058	0.393471	0.1729
SampEn_scale2_ROI06	0.000136187	0.00102016	0.325675	0.3903
SampEn_scale2_ROI07	-0.000559644	0.000638808	0.154002	0.9915
SampEn_scale2_ROI08	-0.000259478	0.00122345	0.0837694	0.4049
SampEn_scale2_ROI09	-0.00132306	0.00036898	0.0231156	1
SampEn_scale2_ROI10	-0.000926953	0.000837703	0.0343814	1
SampEn_scale2_ROI11	0.000661135	0.00133446	0.477075	0.0875
SampEn_scale2_ROI12	0.000246638	0.00117095	0.287132	0.2103
SampEn_scale2_ROI13	7.81574e-05	0.001303	0.162222	0.2427
SampEn_scale2_ROI14	-0.000151942	0.000831712	0.228886	0.6581
SampEn_scale2_ROI15	2.24312e-05	0.000879857	0.287157	0.4551
SampEn_scale2_ROI16	0.00033771	0.00139916	0.242275	0.13
SampEn_scale2_ROI17	-0.000275791	0.00110653	0.0871623	0.4943
SampEn_scale3_ROI01	-0.000758732	0.000967428	0.0673179	0.8729
SampEn_scale3_ROI02	-0.00157203	0.000912902	0.0116538	1
SampEn_scale3_ROI03	-0.00125701	0.000792669	0.0226538	0.9963
SampEn_scale3_ROI04	-0.00117497	0.000694734	0.0485543	0.9982
SampEn_scale3_ROI05	-0.00082153	0.000968909	0.0506886	0.9039
SampEn_scale3_ROI06	-0.000837322	0.000857564	0.0744715	0.9778
SampEn_scale3_ROI07	-0.0011689	0.000634396	0.0603021	1
SampEn_scale3_ROI08	-0.00117651	0.000914866	0.024246	1
SampEn_scale3_ROI09	-0.00146333	0.00050555	0.0305269	0.9822
SampEn_scale3_ROI10	-0.001355	0.0005521	0.0400546	1
SampEn_scale3_ROI11	-0.000916074	0.00113044	0.044473	0.8423
SampEn_scale3_ROI12	-0.000997569	0.00105744	0.0344736	0.9398
SampEn_scale3_ROI13	-0.0010593	0.000975166	0.0272703	0.9984
SampEn_scale3_ROI14	-0.0010586	0.000742111	0.0500274	1
SampEn_scale3_ROI15	-0.00110658	0.000612089	0.070353	1
SampEn_scale3_ROI16	-0.0010104	0.000993617	0.0416654	0.983
SampEn_scale3_ROI17	-0.0013527	0.000847747	0.0155263	1
SampEn_scale4_ROI01	-0.00130793	0.000199385	0.067847	0.7422
SampEn_scale4_ROI02	-0.00203777	-0.00011057	0.0316964	0.2743
SampEn_scale4_ROI03	-0.00150394	-0.000308926	0.134334	0.2822
SampEn_scale4_ROI04	-0.00101566	-9.19575e-07	0.220274	0.7725
SampEn_scale4_ROI05	-0.00162984	-0.000155345	0.0487145	0.1637
SampEn_scale4_ROI06	-0.00164895	-7.25433e-05	0.0487116	0.3201
SampEn_scale4_ROI07	-0.00159015	-4.74549e-05	0.0673029	0.4249
SampEn_scale4_ROI08	-0.00182681	-0.000297593	0.0565058	0.088
SampEn_scale4_ROI09	-0.00126292	-6.45395e-05	0.138006	0.4667
SampEn_scale4_ROI10	-0.00161388	-0.000384036	0.125427	0.0899
SampEn_scale4_ROI11	-0.00224615	-0.000248372	0.023925	0.1716
SampEn_scale4_ROI12	-0.00219187	-0.000174863	0.016978	0.0895
SampEn_scale4_ROI13	-0.00196546	-0.000207786	0.0314278	0.0781
SampEn_scale4_ROI14	-0.00154283	-0.000175824	0.0865294	0.3162
SampEn_scale4_ROI15	-0.00168217	-3.3079e-05	0.0556405	0.258
SampEn_scale4_ROI16	-0.00209008	-0.000202021	0.0218265	0.1064
SampEn_scale4_ROI17	-0.001857	-0.000192771	0.035758	0.1221
SampEn_scale5_ROI01	-0.00174138	7.97594e-06	0.0647873	0.7017
SampEn_scale5_ROI02	-0.00242288	-0.000689264	0.0765166	0.1444
SampEn_scale5_ROI03	-0.00270106	-0.000759356	0.030038	0.0258
SampEn_scale5_ROI04	-0.00155838	-0.000318865	0.140263	0.3742
SampEn_scale5_ROI05	-0.00232295	-0.000617117	0.0424567	0.032
SampEn_scale5_ROI06	-0.00267761	-0.000484615	0.0106875	0.0383
SampEn_scale5_ROI07	-0.00240577	-0.000547255	0.0309236	0.0637
SampEn_scale5_ROI08	-0.00286537	-0.000943494	0.0316773	0.0099
SampEn_scale5_ROI09	-0.00120889	-0.000294569	0.234655	0.3855
SampEn_scale5_ROI10	-0.00210476	-0.000977564	0.177955	0.0176
SampEn_scale5_ROI11	-0.00388988	-0.00122874	0.00401001	0.0005
SampEn_scale5_ROI12	-0.00336981	-0.000768514	0.00328252	0.003
SampEn_scale5_ROI13	-0.00310549	-0.00111056	0.020897	0.0004
SampEn_scale5_ROI14	-0.00247236	-0.000800134	0.0564264	0.023
SampEn_scale5_ROI15	-0.00260354	-0.00104701	0.0626782	0.0028
SampEn_scale5_ROI16	-0.00346431	-0.00104946	0.00435195	0.0007
SampEn_scale5_ROI17	-0.00260903	-0.000873287	0.0443574	0.0097
Von-Neumann	0.00110074	-0.000810471	0.00572828	0.9
Normalised Global Spatial Complexity	0.00126576	0.0012267	0.737462	0.00019998
