## Supplementary Table 7 for "Navigating the chaos of psychedelic fMRI brain-entropy via multi-metric evaluations of acute psilocybin effects"

### Sheet: Clean
Entropy	Quantification	Original dataset	Anatomical regressors	Motion regressors	Filter (Hz)	Smoothing kernel FWHM	Scrubbing	Detrending	Other
Static Connectivity
Out-network connectivity	Shannon	IV Psilocybin	WM, CSF	24 (current and past position + squares)	Band (ns)	6mm	no	no
Degree distribution	Shannon	Oral ayahuasca	WM, CSF, Global	6	Band (0.03-0.07)	5mm	no	no
Geodesic distribution	Shannon	Oral ayahuasca	WM, CSF, Global	6	Band (0.03-0.07)	5mm	no	no
Von Neumann Entropy	Shannon	Oral ayahuasca	WM, CSF, Global	6	Band (0.01-0.1)	5mm	no	no
Normalised Global Spatial Complexity	Shannon	Oral psilocybin (acute)	WM, ventricles, extra-axial sources	6	Band (0.009-0.08)	4mm	yes (FD > 0.3mm)	no	NORDIC, PhysIO
Dynamic Connectivity
Intra-network synchrony	Shannon	IV Psilocybin	ns	ns	ns	ns	ns	ns
Motif-connectivity distribution	Shannon	IV Psilocybin	WM, CSF	6	High (0.01)	5mm	global signal > 1SD	no
Meta-state complexity	Lempel-Ziv	IV Psilocybin & IV LSD	local WM, ventricles, draining vein, global	6	Band (0.01-0.08)	yes (ns)	FD > 0.4mm	yes (ns)
I/S state distribution	Shannon	IV LSD	5 x WM, 5 x CSF	12 (6 + temporal derivatives)	Band (0.008-0.09)	6mm	yes (ns)	linear	"main effect of scanning session" regressor
LEiDA state Markov Rate	Shannon	IV LSD	ns	ns	Band (0.04-0.07)*	ns	ns	ns
Edge-wise DCC distribution	Shannon	Oral psilocybin (lasting)	5 x WM, 5 x CSF	6	Band (0.009-0.08)	6mm	z-score > 5 or FD > 0.9mm	linear	demeaning
Dynamic Activity
Multi-scale sample entropy	Sample	IV LSD	WM, CSF	"voxel-specific motion correction"	Band (0.01-0.1)	no	no	yes (ns)
BOLD complexity (spatial)	Lempel-Ziv	IV Psilocybin & IV LSD	WM, CSF, other	6	Band (0.01-0.08)	6mm	FD > 0.4mm	quadratic	despiking
BOLD complexity (temporal)	Lempel-Ziv	IV Psilocybin & IV LSD
Our Pipeline	All	Oral psilocybin (acute)	5 x WM + derivatives 5 x CSF + derivatives	12 (6 + temporal derivatives)	Band (0.008-0.09)	6mm	z-score > 4 or motion > 2	linear
ns = not specified, WM = white matter, CSF = cerebrospinal fluid
* Articulated as 0.01-0.1 in the paper but 0.04-0.07 in the code available online
