## Supplementary Table 8 for "Navigating the chaos of psychedelic fMRI brain-entropy via multi-metric evaluations of acute psilocybin effects"

### Sheet: Full_multiverse
Entropy	Original dataset	Original findings	Our findings (original atlases + standard denoising)	Our findings (common atlas + standard denoising)	Our findings (GSR)	Our findings (no lowpass filter)	Our findings (24-motion)	Our findings (no scrubbing)	Our findings (strict scrubbing) (z=3 motion=0.5mm)	Our findings (narrowbandpass) (0.03-0.07 Hz)
Static Connectivity
Out-network connectivity	IV Psi	Region-specific effects	Not associated with PsiFx	Not associated with PsiFx	Weak negative association with all PsiFx in ROI60 only	Not associated with PsiFx	Not associated with PsiFx	Not associated with PsiFx	Not associated with PsiFx	Moderate association with PsiFx in ROI46
Degree distribution	Oral Aya	Increased	Not associated with PsiFx	Not associated with PsiFx	Not associated with PsiFx	Not associated with PsiFx	Weak-moderate association with PsiFx at high degrees only	Not associated with PsiFx	Weak association with PPL and Occ only at high degrees	Weak-moderate association with PsiFx at very high and low degrees only
Geodesic distribution	Oral Aya	Increased	Weak-moderate association with PsiFx	Weak-moderate association with PsiFx	Weak negative association with all PsiFx at mean-degrees 7-9 only	Moderate association with PPL and SDI only	Weak-moderate association with PsiFx	Weak-moderate association with PPL only	Weak-moderate association with PsiFx	Weak-moderate association with PsiFx
Von Neumann Entropy	Oral Aya	Numerically increased	Not associated with PsiFx	Not associated with PsiFx	Moderate association with PsiFx	Weak association with SDI and Occ	Not associated with PsiFx	Not associated with PsiFx	Not associated with PsiFx	Weak association with SDI only
Normalised Global Spatial Complexity	Oral Psi & IV LSD	Increased	Moderate association with PsiFx	Not atlas dependent	Moderate association with PsiFx	Moderate association with PsiFx	Moderate association with PsiFx	Moderate to strong association with PsiFx	Moderate to strong association with PsiFx	Weak to moderate association with PsiFx
Dynamic Connectivity
Intra-network synchrony	IV Psi	Increased (some networks)	Not associated with PsiFx	Not associated with PsiFx	Not associated with PsiFx	Moderate negative association with all PsiFx in Visual and Somatomotor networks	Not associated with PsiFx	Not associated with PsiFx	Not associated with PsiFx	Not associated with PsiFx
Motif-connectivity distribution	IV Psi	Increased	Not associated with PsiFx	Not atlas dependent	Weak-moderate association with PsiFx at windowsize 74 only	Weak-moderate negative association with PsiFx at windowsizes 56, 62, 64, 66, 76 only	Not associated with PsiFx	Weak-moderate association with PsiFx at windowsizes 48 and 52 only	Not associated with PsiFx	Weak association with PsiFx at windowsizes 18 and 24 only
Meta-state complexity	IV Psi & IV LSD	No change	Weak association with SDI and Occ	Weak association with Occ only	Moderate association with SDI only	Weak-Moderate association with PsiFx	Weak-moderate association with PsiFx	Weak association with SDI only	Weak association with PPL and SDI	Not associated with PsiFx
I/S state distribution	IV LSD	No change	Not associated with PsiFx	Not associated with PsiFx	Not associated with PsiFx	Not associated with PsiFx	Not associated with PsiFx	Not associated with PsiFx	Not associated with PsiFx	Not associated with PsiFx
LEiDA state Markov Rate	IV LSD	Not reported	Not associated with PsiFx	Weak negative association with all PsiFx	Weak association with SDI and Occ only	Not associated with PsiFx	Not associated with PsiFx	Not associated with PsiFx	Not associated with PsiFx	Not associated with PsiFx
Edge-wise DCC distribution	Oral Psi*	No persisting change	Moderate-strong association with all PsiFx all networks except within motor cortex	Weak-strong association with all PsiFx in most networks	Moderate association with PsiFx in most networks	Weak negative association with all PsiFx in sparse network pairs	Weak-Moderate association with PsiFx in most networks	Moderate-strong association with all PsiFx almost all network pairs	Moderate-strong association with all PsiFx almost all network pairs	Not associated with PsiFx
Dynamic Activity
Multi-scale sample entropy (short-scale)	IV LSD	Increased at scales 1 2 and 3	Weak-moderate association with PsiFx in several networks at scale 1	Weak-moderate association with all PsiFx in several networks at scale 1	Not associated with PsiFx	Weak-moderate negative association with PsiFx in several networks at scale 1	Weak association Dorsal Attn NW with Occ only at scale 1	Moderate-strong association with all PsiFx in several networks scale 1 2 3	Moderate association with all PsiFx in several networks scale 1 2 and some of 3	Not associated with PsiFx
Multi-scale sample entropy (long-scale)	IV LSD	Decreased at scale 5	Weak-Moderate negative association with PsiFx in several networks scale 5	Not associated with PsiFx	Not associated with PsiFx	Weak-moderate negative association with PsiFx in several networks scales 4 and 5	Not associated with PsiFx	Weak-moderate association with all PsiFx in three networks scale 4	Not associated with PsiFx	Not associated with PsiFx
BOLD complexity (spatial)	IV Psi & IV LSD	Increased (LSD) No change (psilocybin)	Not associated with PsiFx	Not associated with PsiFx	Not associated with PsiFx	Weak negative association with Occ only	Not associated with PsiFx	Not associated with PsiFx	Not associated with PsiFx	Not associated with PsiFx
BOLD complexity (temporal)	IV Psi & IV LSD	Not reported	Weak association with SDI and Occ but not PPL	Not associated with PsiFx	Not associated with PsiFx	Not associated with PsiFx	Not associated with PsiFx	Moderate association with PsiFx	Moderate association with PsiFx	Not associated with PsiFx
*Investigates persisting effects at 1 week and 1 month post-psilocybin administration
All associations are positive unless stated
